# A genetic exploration of the relationship between Posttraumatic Stress Disorder and cardiovascular diseases

**DOI:** 10.1101/2024.03.20.24304533

**Authors:** Eva Lukas, Rada R Veeneman, Dirk JA Smit, CHARGE Inflammation Working Group, Jentien M Vermeulen, Gita A Pathak, Renato Polimanti, Karin JH Verweij, Jorien L Treur

## Abstract

**Background and Aims:** Experiencing a traumatic event may lead to Posttraumatic Stress Disorder (PTSD), including symptoms such as flashbacks and hyperarousal. Individuals suffering from PTSD are at increased risk of cardiovascular disease (CVD), but it is unclear why. This study assesses shared genetic liability and potential causal pathways between PTSD and CVD.

**Methods:** We leveraged summary-level data of genome-wide association studies (PTSD: N= 1,222,882; atrial fibrillation (AF): N=482,409; coronary artery disease (CAD): N=1,165,690; hypertension: N=458,554; heart failure (HF): N=977,323). First, we estimated genetic correlations and utilized genomic structural equation modeling to identify a common genetic factor for PTSD and CVD. Next, we assessed biological, behavioural, and psychosocial factors as potential mediators. Finally, we employed multivariable Mendelian randomization to examine causal pathways between PTSD and CVD, incorporating the same potential mediators.

**Results:** Significant genetic correlations were found between PTSD and CAD, HT, and HF (*r_g_* =0.21-0.32, p*≤* 3.08 *·* 10*^−16^), but not between PTSD and AF. Insomnia, smoking, alcohol dependence, waist-to-hip ratio, and inflammation (IL6, C-reactive protein) partly mediated these associations. Mendelian randomization indicated that PTSD causally increases CAD (IVW OR=1.53, 95% CIs=1.19-1.96, p=0.001), HF (OR=1.44, CIs=1.08-1.92, p=0.012), and to a lesser degree hypertension (OR=1.25, CIs=1.05-1.49, p=0.012). While insomnia, smoking, alcohol, and inflammation were important mediators, independent causal effects also remained.

**Conclusions:** In addition to shared genetic liability between PTSD and CVD, we present strong evidence for causal effects of PTSD on CVD. Crucially, we implicate specific lifestyle and biological mediators (insomnia, substance use, inflammation) which has important implications for interventions to prevent CVD in PTSD patients.

**Translational perspective:** The significant mental and physical strain experienced by patients suffering from Post-traumatic Stress Disorder (PTSD) remains a domain necessitating further insight for the development of effective intervention strategies. Our study elucidates the complex genetic architecture that underlies the relationship between PTSD and cardiovascular disease. We present evidence supporting a causal link from PTSD to coronary artery disease and heart failure. Further, we identify various mediators of this causality, including inflammatory markers, substance use, waist-to-hip ratio and sleep deprivation. Our work calls for targeted preventive and therapeutic approaches to reduce the dual burden of mental and physical disease in PTSD patients.
