## Supplementary material for "A genetic exploration of the relationship between Posttraumatic Stress Disorder and cardiovascular diseases": Table S1

### Sheet: AF
id.exposure	id.outcome	outcome	exposure	method	nsnp	pval	OR	CI_lower	CI_upper
VMXUxE	Vh1gWM	AF	PTSD	MR Egger	37	0.0251949	3.38411	1.21818	9.40106
VMXUxE	Vh1gWM	AF	PTSD	Weighted median	37	0.596992	1.07503	0.822138	1.40571
VMXUxE	Vh1gWM	AF	PTSD	Inverse variance weighted	37	0.36072	1.0955	0.900876	1.33218
VMXUxE	Vh1gWM	AF	PTSD	Weighted mode	37	0.593913	0.849499	0.468897	1.53904

### Sheet: HF
id.exposure	id.outcome	outcome	exposure	method	nsnp	pval	OR	CI_lower	CI_upper
VMXUxE	cg8SUs	HF	PTSD	MR Egger	36	0.625945	0.676813	0.142881	3.206
VMXUxE	cg8SUs	HF	PTSD	Weighted median	36	0.131409	1.28178	0.928405	1.76966
VMXUxE	cg8SUs	HF	PTSD	Inverse variance weighted	36	0.0124134	1.43976	1.08193	1.91593
VMXUxE	cg8SUs	HF	PTSD	Weighted mode	36	0.238943	1.45226	0.788757	2.67392

### Sheet: HT
id.exposure	id.outcome	outcome	exposure	method	nsnp	pval	OR	CI_lower	CI_upper
VMXUxE	12s8Lk	outcome	exposure	MR Egger	29	0.160597	0.515449	0.209498	1.26821
VMXUxE	12s8Lk	outcome	exposure	Weighted median	29	0.0984282	1.14587	0.974983	1.34671
VMXUxE	12s8Lk	outcome	exposure	Inverse variance weighted	29	0.0120664	1.25068	1.05025	1.48936
VMXUxE	12s8Lk	outcome	exposure	Weighted mode	29	0.494576	1.09986	0.839983	1.44014

### Sheet: CAD
id.exposure	id.outcome	outcome	exposure	method	nsnp	pval	OR	CI_lower	CI_upper
VMXUxE	tNyAdT	CAD	PTSD	MR Egger	42	0.490822	1.6674	0.394658	7.04461
VMXUxE	tNyAdT	CAD	PTSD	Weighted median	42	5.53063e-08	1.70375	1.40582	2.06481
VMXUxE	tNyAdT	CAD	PTSD	Inverse variance weighted	42	0.000955395	1.5262	1.18759	1.96136
VMXUxE	tNyAdT	CAD	PTSD	Weighted mode	42	0.00508673	1.81548	1.22328	2.69436
