## Supplementary material for "A genetic exploration of the relationship between Posttraumatic Stress Disorder and cardiovascular diseases": Table S2

### Sheet: Egger
id.exposure	id.outcome	outcome	exposure	egger_intercept	se	pval
VMXUxE	Vh1gWM	AF	PTSD	-0.0170028	0.00772726	0.0344725
VMXUxE	cg8SUs	HF	PTSD	0.0113503	0.0117292	0.340031
VMXUxE	12s8Lk	HT	PTSD	0.0137294	0.00699227	0.0599613
VMXUxE	tNyAdT	CAD	PTSD	-0.00131983	0.0107951	0.903304

### Sheet: Cochran
id.exposure	id.outcome	outcome	exposure	method	Q	Q_df	Q_pval
VMXUxE	Vh1gWM	AF	PTSD	MR Egger	38.1997	35	0.326151
VMXUxE	Vh1gWM	AF	PTSD	Inverse variance weighted	43.4839	36	0.182799
VMXUxE	cg8SUs	HF	PTSD	MR Egger	71.6913	34	0.000167735
VMXUxE	cg8SUs	HF	PTSD	Inverse variance weighted	73.6658	35	0.000143624
VMXUxE	12s8Lk	HT	PTSD	MR Egger	67.5932	27	2.4561e-05
VMXUxE	12s8Lk	HT	PTSD	Inverse variance weighted	77.245	28	1.70467e-06
VMXUxE	tNyAdT	CAD	PTSD	MR Egger	193.176	40	5.95084e-22
VMXUxE	tNyAdT	CAD	PTSD	Inverse variance weighted	193.248	41	1.2866e-21

### Sheet: F
F_function..x.	outcome	exposure
39.2763	AF	PTSD
39.2808	HF	PTSD
39.1414	HT	PTSD
38.9165	CAD	PTSD

### Sheet: leave_one_out
exposure	outcome	id.exposure	id.outcome	samplesize	SNP	b	se	p
PTSD	AF	VMXUxE	Vh1gWM		rs10050495	0.0722599	0.100694	0.472991
PTSD	AF	VMXUxE	Vh1gWM		rs10133111	0.0715663	0.100766	0.477568
PTSD	AF	VMXUxE	Vh1gWM		rs10191758	0.0921925	0.10248	0.368323
PTSD	AF	VMXUxE	Vh1gWM		rs10261857	0.109872	0.0998875	0.271349
PTSD	AF	VMXUxE	Vh1gWM		rs10403731	0.125161	0.0963775	0.194064
PTSD	AF	VMXUxE	Vh1gWM		rs112366207	0.0976366	0.10223	0.339541
PTSD	AF	VMXUxE	Vh1gWM		rs1124372	0.0880028	0.102263	0.389485
PTSD	AF	VMXUxE	Vh1gWM		rs11507683	0.0707581	0.0996896	0.477838
PTSD	AF	VMXUxE	Vh1gWM		rs11756401	0.0983206	0.101918	0.334691
PTSD	AF	VMXUxE	Vh1gWM		rs12128161	0.0574013	0.0995847	0.56434
PTSD	AF	VMXUxE	Vh1gWM		rs1440044	0.106202	0.10152	0.295504
PTSD	AF	VMXUxE	Vh1gWM		rs144733372	0.0557904	0.0967926	0.564351
PTSD	AF	VMXUxE	Vh1gWM		rs1453290	0.0952164	0.102156	0.351299
PTSD	AF	VMXUxE	Vh1gWM		rs17198505	0.098381	0.10157	0.332744
PTSD	AF	VMXUxE	Vh1gWM		rs17552977	0.0991272	0.101829	0.330323
PTSD	AF	VMXUxE	Vh1gWM		rs199933	0.114535	0.0989076	0.246863
PTSD	AF	VMXUxE	Vh1gWM		rs2292996	0.0974125	0.102099	0.340033
PTSD	AF	VMXUxE	Vh1gWM		rs2894699	0.0890321	0.103217	0.388373
PTSD	AF	VMXUxE	Vh1gWM		rs341511	0.100636	0.102114	0.324365
PTSD	AF	VMXUxE	Vh1gWM		rs35414747	0.118916	0.0992957	0.231076
PTSD	AF	VMXUxE	Vh1gWM		rs4129585	0.0961261	0.102348	0.347624
PTSD	AF	VMXUxE	Vh1gWM		rs4257818	0.0822652	0.102102	0.420408
PTSD	AF	VMXUxE	Vh1gWM		rs4702	0.116258	0.0992241	0.241331
PTSD	AF	VMXUxE	Vh1gWM		rs488769	0.0903067	0.10333	0.382139
PTSD	AF	VMXUxE	Vh1gWM		rs559566	0.103825	0.101025	0.304083
PTSD	AF	VMXUxE	Vh1gWM		rs61702433	0.103542	0.101867	0.309418
PTSD	AF	VMXUxE	Vh1gWM		rs6759922	0.0681756	0.102298	0.505128
PTSD	AF	VMXUxE	Vh1gWM		rs6802567	0.0730938	0.10076	0.468192
PTSD	AF	VMXUxE	Vh1gWM		rs6972969	0.0639342	0.099915	0.522246
PTSD	AF	VMXUxE	Vh1gWM		rs6990255	0.0903765	0.102369	0.377317
PTSD	AF	VMXUxE	Vh1gWM		rs7245004	0.0998039	0.102028	0.327974
PTSD	AF	VMXUxE	Vh1gWM		rs73338706	0.081015	0.102287	0.428341
PTSD	AF	VMXUxE	Vh1gWM		rs7519259	0.0694445	0.0990183	0.483097
PTSD	AF	VMXUxE	Vh1gWM		rs7570682	0.0933877	0.102587	0.362651
PTSD	AF	VMXUxE	Vh1gWM		rs9287117	0.10367	0.101512	0.307134
PTSD	AF	VMXUxE	Vh1gWM		rs9347683	0.100261	0.101832	0.324832
PTSD	AF	VMXUxE	Vh1gWM		rs9479138	0.0789973	0.103011	0.44315
PTSD	AF	VMXUxE	Vh1gWM		All	0.0912131	0.0997961	0.36072
PTSD	HF	VMXUxE	cg8SUs		rs10050495	0.387451	0.148022	0.00885722
PTSD	HF	VMXUxE	cg8SUs		rs10133111	0.331869	0.145704	0.0227452
PTSD	HF	VMXUxE	cg8SUs		rs10191758	0.369232	0.14989	0.0137645
PTSD	HF	VMXUxE	cg8SUs		rs10261857	0.382095	0.147111	0.0093952
PTSD	HF	VMXUxE	cg8SUs		rs10403731	0.407664	0.139442	0.00346081
PTSD	HF	VMXUxE	cg8SUs		rs112366207	0.350859	0.149192	0.0186862
PTSD	HF	VMXUxE	cg8SUs		rs1124372	0.394425	0.145903	0.00686458
PTSD	HF	VMXUxE	cg8SUs		rs11507683	0.400719	0.145255	0.00580269
PTSD	HF	VMXUxE	cg8SUs		rs11756401	0.375212	0.148909	0.0117443
PTSD	HF	VMXUxE	cg8SUs		rs12128161	0.357433	0.151073	0.0179835
PTSD	HF	VMXUxE	cg8SUs		rs1440044	0.323075	0.14401	0.0248697
PTSD	HF	VMXUxE	cg8SUs		rs1453290	0.326719	0.142876	0.0222118
PTSD	HF	VMXUxE	cg8SUs		rs17198505	0.397622	0.143866	0.00571248
PTSD	HF	VMXUxE	cg8SUs		rs17552977	0.339111	0.146436	0.0205717
PTSD	HF	VMXUxE	cg8SUs		rs199933	0.372167	0.149463	0.0127731
PTSD	HF	VMXUxE	cg8SUs		rs2292996	0.328241	0.143917	0.022562
PTSD	HF	VMXUxE	cg8SUs		rs2894699	0.371339	0.150889	0.0138548
PTSD	HF	VMXUxE	cg8SUs		rs341511	0.377916	0.149157	0.0112874
PTSD	HF	VMXUxE	cg8SUs		rs35414747	0.370004	0.150413	0.0138967
PTSD	HF	VMXUxE	cg8SUs		rs4129585	0.359447	0.149758	0.016387
PTSD	HF	VMXUxE	cg8SUs		rs4257818	0.353358	0.149558	0.0181429
PTSD	HF	VMXUxE	cg8SUs		rs4702	0.402682	0.14515	0.00553311
PTSD	HF	VMXUxE	cg8SUs		rs488769	0.402718	0.147809	0.00643811
PTSD	HF	VMXUxE	cg8SUs		rs559566	0.355422	0.148807	0.0169186
PTSD	HF	VMXUxE	cg8SUs		rs61702433	0.352761	0.149781	0.0185138
PTSD	HF	VMXUxE	cg8SUs		rs6759922	0.328919	0.149812	0.0281242
PTSD	HF	VMXUxE	cg8SUs		rs6802567	0.343114	0.148255	0.0206483
PTSD	HF	VMXUxE	cg8SUs		rs6972969	0.323791	0.145641	0.0262012
PTSD	HF	VMXUxE	cg8SUs		rs6990255	0.370538	0.149613	0.0132623
PTSD	HF	VMXUxE	cg8SUs		rs7245004	0.369051	0.14978	0.0137417
PTSD	HF	VMXUxE	cg8SUs		rs73338706	0.348632	0.149182	0.0194411
PTSD	HF	VMXUxE	cg8SUs		rs7519259	0.356476	0.149187	0.0168735
PTSD	HF	VMXUxE	cg8SUs		rs7570682	0.3852	0.148231	0.00935913
PTSD	HF	VMXUxE	cg8SUs		rs9287117	0.375681	0.149219	0.0118138
PTSD	HF	VMXUxE	cg8SUs		rs9347683	0.360439	0.149539	0.0159379
PTSD	HF	VMXUxE	cg8SUs		rs9479138	0.368739	0.151275	0.0147877
PTSD	HF	VMXUxE	cg8SUs		All	0.364474	0.14578	0.0124134
PTSD	HT	VMXUxE	12s8Lk		rs10036164	0.232355	0.0921957	0.0117277
PTSD	HT	VMXUxE	12s8Lk		rs10050495	0.194495	0.0869063	0.0252218
PTSD	HT	VMXUxE	12s8Lk		rs10261857	0.226942	0.0918541	0.0134857
PTSD	HT	VMXUxE	12s8Lk		rs10403731	0.217941	0.092011	0.0178536
PTSD	HT	VMXUxE	12s8Lk		rs11507683	0.257068	0.0866514	0.00301024
PTSD	HT	VMXUxE	12s8Lk		rs11552464	0.206196	0.0902707	0.0223598
PTSD	HT	VMXUxE	12s8Lk		rs117396993	0.230085	0.0917971	0.012195
PTSD	HT	VMXUxE	12s8Lk		rs11756401	0.236091	0.090725	0.00926073
PTSD	HT	VMXUxE	12s8Lk		rs12128161	0.222902	0.0931904	0.0167617
PTSD	HT	VMXUxE	12s8Lk		rs12449442	0.229984	0.0917155	0.0121561
PTSD	HT	VMXUxE	12s8Lk		rs12452273	0.251593	0.0868087	0.00375258
PTSD	HT	VMXUxE	12s8Lk		rs1407736	0.231135	0.0915784	0.0116061
PTSD	HT	VMXUxE	12s8Lk		rs1440044	0.189144	0.0852159	0.0264473
PTSD	HT	VMXUxE	12s8Lk		rs1529290	0.229075	0.0920405	0.0128158
PTSD	HT	VMXUxE	12s8Lk		rs17198505	0.24233	0.0893326	0.00667442
PTSD	HT	VMXUxE	12s8Lk		rs17552977	0.227008	0.0919203	0.0135257
PTSD	HT	VMXUxE	12s8Lk		rs199933	0.216854	0.0917551	0.0181082
PTSD	HT	VMXUxE	12s8Lk		rs2347923	0.223722	0.0928782	0.0160064
PTSD	HT	VMXUxE	12s8Lk		rs2894699	0.187519	0.0875845	0.0322736
PTSD	HT	VMXUxE	12s8Lk		rs341511	0.237587	0.091061	0.00907805
PTSD	HT	VMXUxE	12s8Lk		rs3996325	0.189419	0.0849641	0.0257875
PTSD	HT	VMXUxE	12s8Lk		rs488769	0.240741	0.0920343	0.00890265
PTSD	HT	VMXUxE	12s8Lk		rs559566	0.221786	0.0920177	0.0159413
PTSD	HT	VMXUxE	12s8Lk		rs61702433	0.217813	0.0922513	0.0182218
PTSD	HT	VMXUxE	12s8Lk		rs6759922	0.226921	0.0938271	0.0155846
PTSD	HT	VMXUxE	12s8Lk		rs67825352	0.219195	0.0920691	0.0172766
PTSD	HT	VMXUxE	12s8Lk		rs6802567	0.235513	0.0913473	0.00993107
PTSD	HT	VMXUxE	12s8Lk		rs9347683	0.230472	0.0916492	0.0119127
PTSD	HT	VMXUxE	12s8Lk		rs9651062	0.214592	0.0914701	0.0189746
PTSD	HT	VMXUxE	12s8Lk		All	0.223686	0.089111	0.0120664
PTSD	CAD	VMXUxE	tNyAdT	1143140	rs10050495	0.428574	0.130894	0.00105964
PTSD	CAD	VMXUxE	tNyAdT	1143140	rs10133111	0.411488	0.130522	0.00161808
PTSD	CAD	VMXUxE	tNyAdT	1143140	rs10191758	0.433472	0.130608	0.000903798
PTSD	CAD	VMXUxE	tNyAdT	1143140	rs10261857	0.41459	0.130469	0.00148454
PTSD	CAD	VMXUxE	tNyAdT	1143140	rs10403731	0.441539	0.12979	0.00066904
PTSD	CAD	VMXUxE	tNyAdT	1143140	rs10496632	0.415283	0.13106	0.00153152
PTSD	CAD	VMXUxE	tNyAdT	1143140	rs112366207	0.432965	0.130573	0.000913499
PTSD	CAD	VMXUxE	tNyAdT	1143140	rs1124372	0.406962	0.129661	0.0016972
PTSD	CAD	VMXUxE	tNyAdT	1143140	rs11507683	0.406397	0.129597	0.00171359
PTSD	CAD	VMXUxE	tNyAdT	1143140	rs11756401	0.429364	0.130569	0.00100755
PTSD	CAD	VMXUxE	tNyAdT	1143140	rs12128161	0.4285	0.131993	0.00116876
PTSD	CAD	VMXUxE	tNyAdT	1143140	rs13161130	0.424135	0.131127	0.00121843
PTSD	CAD	VMXUxE	tNyAdT	1143140	rs1440044	0.410489	0.130655	0.00167922
PTSD	CAD	VMXUxE	tNyAdT	1143140	rs144733372	0.415394	0.130975	0.00151629
PTSD	CAD	VMXUxE	tNyAdT	1143140	rs1453290	0.418584	0.130698	0.00136152
PTSD	CAD	VMXUxE	tNyAdT	1143140	rs17198505	0.432615	0.129978	0.000873529
PTSD	CAD	VMXUxE	tNyAdT	1143140	rs17552977	0.405332	0.12924	0.00171104
PTSD	CAD	VMXUxE	tNyAdT	1143140	rs199933	0.434295	0.130234	0.000853833
PTSD	CAD	VMXUxE	tNyAdT	1143140	rs2292996	0.414513	0.130461	0.00148653
PTSD	CAD	VMXUxE	tNyAdT	1143140	rs2894699	0.382468	0.127019	0.00260299
PTSD	CAD	VMXUxE	tNyAdT	1143140	rs341511	0.414079	0.130771	0.00154316
PTSD	CAD	VMXUxE	tNyAdT	1143140	rs34425	0.401624	0.129255	0.00188861
PTSD	CAD	VMXUxE	tNyAdT	1143140	rs35414747	0.454577	0.128036	0.000384666
PTSD	CAD	VMXUxE	tNyAdT	1143140	rs4129585	0.432432	0.130512	0.000921842
PTSD	CAD	VMXUxE	tNyAdT	1143140	rs4257818	0.418527	0.131073	0.00140767
PTSD	CAD	VMXUxE	tNyAdT	1143140	rs4489042	0.42415	0.130817	0.00118562
PTSD	CAD	VMXUxE	tNyAdT	1143140	rs4702	0.512678	0.0925975	3.08352e-08
PTSD	CAD	VMXUxE	tNyAdT	1143140	rs488769	0.463918	0.12747	0.000273232
PTSD	CAD	VMXUxE	tNyAdT	1143140	rs559566	0.422603	0.130696	0.00122293
PTSD	CAD	VMXUxE	tNyAdT	1143140	rs61702433	0.410028	0.130724	0.00170924
PTSD	CAD	VMXUxE	tNyAdT	1143140	rs6759922	0.416584	0.132578	0.0016769
PTSD	CAD	VMXUxE	tNyAdT	1143140	rs6802567	0.419316	0.131	0.00137004
PTSD	CAD	VMXUxE	tNyAdT	1143140	rs6972969	0.397048	0.129535	0.00217546
PTSD	CAD	VMXUxE	tNyAdT	1143140	rs6990255	0.433346	0.130358	0.000886458
PTSD	CAD	VMXUxE	tNyAdT	1143140	rs7245004	0.416454	0.130869	0.00146152
PTSD	CAD	VMXUxE	tNyAdT	1143140	rs73338706	0.395904	0.128557	0.00207279
PTSD	CAD	VMXUxE	tNyAdT	1143140	rs7519259	0.408086	0.129524	0.00162907
PTSD	CAD	VMXUxE	tNyAdT	1143140	rs7570682	0.425067	0.131048	0.00118027
PTSD	CAD	VMXUxE	tNyAdT	1143140	rs7942078	0.42933	0.130819	0.00103124
PTSD	CAD	VMXUxE	tNyAdT	1143140	rs9287117	0.437839	0.129955	0.000753956
PTSD	CAD	VMXUxE	tNyAdT	1143140	rs9347683	0.424714	0.130842	0.00117038
PTSD	CAD	VMXUxE	tNyAdT	1143140	rs9479138	0.411485	0.131828	0.00180005
PTSD	CAD	VMXUxE	tNyAdT	1143140	All	0.422783	0.127986	0.000955395

### Sheet: isq
isq_weighted	isq_unweighted	outcome	exposure

### Sheet: mr_presso_main_MR_results
Exposure	MR Analysis	Causal Estimate	Sd	T-stat	P-value	outcome	exposure
beta.exposure	Raw	0.0912131	0.0997961	0.913995	0.366801	AF	PTSD
beta.exposure	Outlier-corrected					AF	PTSD
beta.exposure	Raw	0.364474	0.14578	2.50017	0.0172488	HF	PTSD
beta.exposure	Outlier-corrected					HF	PTSD
beta.exposure	Raw	0.223686	0.089111	2.5102	0.0181214	HT	PTSD
beta.exposure	Outlier-corrected	0.150882	0.0704022	2.14314	0.0424468	HT	PTSD
beta.exposure	Raw	0.422783	0.127986	3.30334	0.0019884	CAD	PTSD
beta.exposure	Outlier-corrected	0.520264	0.0842407	6.17593	3.26646e-07	CAD	PTSD

### Sheet: mr_presso_results
RSSobs	Pvalue	outcome	exposure
46.0295	0.184	AF	PTSD
77.667	2e-04	HF	PTSD
82.9698	<1e-04	HT	PTSD
203.299	<1e-04	CAD	PTSD
