## Supplementary material for "A genetic exploration of the relationship between Posttraumatic Stress Disorder and cardiovascular diseases": Table S3

### Sheet: AF
id.exposure	id.outcome	outcome	exposure	method	nsnp	pval	OR	CI_lower	CI_upper
VMXUxE	Vh1gWM	outcome	exposure	MR Egger	34	0.011986	4.10558	1.45253	11.6045
VMXUxE	Vh1gWM	outcome	exposure	Weighted median	34	0.709447	1.05395	0.799423	1.38952
VMXUxE	Vh1gWM	outcome	exposure	Inverse variance weighted	34	0.48058	1.06895	0.888159	1.28655
VMXUxE	Vh1gWM	outcome	exposure	Simple mode	34	0.476371	0.805229	0.446624	1.45177
VMXUxE	Vh1gWM	outcome	exposure	Weighted mode	34	0.57194	0.846738	0.478294	1.499

### Sheet: HF
id.exposure	id.outcome	outcome	exposure	method	nsnp	pval	OR	CI_lower	CI_upper
VMXUxE	cg8SUs	outcome	exposure	MR Egger	27	0.652407	1.37994	0.345588	5.51012
VMXUxE	cg8SUs	outcome	exposure	Weighted median	27	0.211032	1.22451	0.891492	1.68193
VMXUxE	cg8SUs	outcome	exposure	Inverse variance weighted	27	0.142738	1.18139	0.945332	1.47638
VMXUxE	cg8SUs	outcome	exposure	Simple mode	27	0.47842	1.2832	0.65039	2.53171
VMXUxE	cg8SUs	outcome	exposure	Weighted mode	27	0.444557	1.31949	0.655271	2.65698

### Sheet: HT
id.exposure	id.outcome	outcome	exposure	method	nsnp	pval	OR	CI_lower	CI_upper
VMXUxE	3ZM68H	outcome	exposure	MR Egger	16	0.228019	0.554436	0.221628	1.38701
VMXUxE	3ZM68H	outcome	exposure	Weighted median	16	0.236431	1.12889	0.92361	1.37979
VMXUxE	3ZM68H	outcome	exposure	Inverse variance weighted	16	0.250119	1.11845	0.924188	1.35355
VMXUxE	3ZM68H	outcome	exposure	Simple mode	16	0.490842	1.14281	0.789027	1.65521
VMXUxE	3ZM68H	outcome	exposure	Weighted mode	16	0.375313	1.16104	0.84284	1.59938

### Sheet: CAD
id.exposure	id.outcome	outcome	exposure	method	nsnp	pval	OR	CI_lower	CI_upper
VMXUxE	tNyAdT	outcome	exposure	MR Egger	33	0.863525	0.924852	0.382299	2.23739
VMXUxE	tNyAdT	outcome	exposure	Weighted median	33	0.000511565	1.42013	1.1652	1.73084
VMXUxE	tNyAdT	outcome	exposure	Inverse variance weighted	33	0.000128949	1.36822	1.16533	1.60643
VMXUxE	tNyAdT	outcome	exposure	Simple mode	33	0.00428647	1.94555	1.27292	2.97361
VMXUxE	tNyAdT	outcome	exposure	Weighted mode	33	0.00494549	1.89283	1.25089	2.8642
