## Supplementary material for "A genetic exploration of the relationship between Posttraumatic Stress Disorder and cardiovascular diseases": Table S4

### Sheet: AF
id.exposure	id.outcome	outcome	exposure	method	nsnp	pval	OR	CI_lower	CI_upper
IcSN4l	W2ZqsC	PTSD	AF	MR Egger	112	0.193848	0.9882	0.970768	1.00594
IcSN4l	W2ZqsC	PTSD	AF	Weighted median	112	0.0385345	0.989798	0.98023	0.999459
IcSN4l	W2ZqsC	PTSD	AF	Inverse variance weighted	112	0.0738217	0.992519	0.984381	1.00072
IcSN4l	W2ZqsC	PTSD	AF	Weighted mode	112	0.0363098	0.988539	0.978056	0.999135

### Sheet: HF
id.exposure	id.outcome	outcome	exposure	method	nsnp	pval	OR	CI_lower	CI_upper
SKwT9H	3NP0j0	PTSD	HF	MR Egger	10	0.0437057	0.914102	0.849252	0.983904
SKwT9H	3NP0j0	PTSD	HF	Weighted median	10	0.00709414	0.9542	0.922183	0.987328
SKwT9H	3NP0j0	PTSD	HF	Inverse variance weighted	10	0.005836	0.964849	0.940613	0.98971
SKwT9H	3NP0j0	PTSD	HF	Weighted mode	10	0.0574087	0.945388	0.898785	0.994406

### Sheet: HT
id.exposure	id.outcome	outcome	exposure	method	nsnp	pval	OR	CI_lower	CI_upper
4xZwDF	DmmdWk	PTSD	HT	MR Egger	245	0.708022	0.992591	0.954746	1.03194
4xZwDF	DmmdWk	PTSD	HT	Weighted median	245	0.671216	0.99648	0.980389	1.01284
4xZwDF	DmmdWk	PTSD	HT	Inverse variance weighted	245	0.225662	1.00839	0.994851	1.02212
4xZwDF	DmmdWk	PTSD	HT	Weighted mode	245	0.35097	0.987034	0.960382	1.01443

### Sheet: CAD
id.exposure	id.outcome	outcome	exposure	method	nsnp	pval	OR	CI_lower	CI_upper
IrJheg	ITdrm6	PTSD	CAD	MR Egger	224	0.263403	0.988064	0.96754	1.00902
IrJheg	ITdrm6	PTSD	CAD	Weighted median	224	0.901419	0.999242	0.987325	1.0113
IrJheg	ITdrm6	PTSD	CAD	Inverse variance weighted	224	0.524028	1.00328	0.993214	1.01346
IrJheg	ITdrm6	PTSD	CAD	Weighted mode	224	0.886716	0.998809	0.982586	1.0153
