## Supplementary material for "A genetic exploration of the relationship between Posttraumatic Stress Disorder and cardiovascular diseases": Table S5

### Sheet: Egger
id.exposure	id.outcome	outcome	exposure	egger_intercept	se	pval
IcSN4l	W2ZqsC	PTSD	AF	0.000395401	0.000729227	0.588764
SKwT9H	3NP0j0	PTSD	HF	0.00378821	0.00247003	0.163655
4xZwDF	DmmdWk	PTSD	HT	0.000568198	0.000668885	0.396456
IrJheg	ITdrm6	PTSD	CAD	0.000891709	0.000548417	0.105375

### Sheet: Cochran
id.exposure	id.outcome	outcome	exposure	method	Q	Q_df	Q_pval
IcSN4l	W2ZqsC	PTSD	AF	MR Egger	211.09	110	2.3322e-08
IcSN4l	W2ZqsC	PTSD	AF	Inverse variance weighted	211.655	111	2.84325e-08
SKwT9H	3NP0j0	PTSD	HF	MR Egger	2.70074	8	0.951713
SKwT9H	3NP0j0	PTSD	HF	Inverse variance weighted	5.05287	9	0.829675
4xZwDF	DmmdWk	PTSD	HT	MR Egger	521.379	243	2.12517e-22
4xZwDF	DmmdWk	PTSD	HT	Inverse variance weighted	522.927	244	2.05906e-22
IrJheg	ITdrm6	PTSD	CAD	MR Egger	522.869	222	2.53806e-26
IrJheg	ITdrm6	PTSD	CAD	Inverse variance weighted	529.096	223	6.37932e-27

### Sheet: F
F_function..x.	outcome	exposure
80.3542	PTSD	AF
41.0803	PTSD	HF
55.9379	PTSD	HT
68.5022	PTSD	CAD

### Sheet: leave_one_out
exposure	outcome	id.exposure	id.outcome	samplesize	SNP	b	se	p
AF	PTSD	IcSN4l	W2ZqsC	444925	rs10005432	-0.0076575	0.0042473	0.0714024
AF	PTSD	IcSN4l	W2ZqsC	444925	rs10165883	-0.00683645	0.00418314	0.102199
AF	PTSD	IcSN4l	W2ZqsC	444925	rs10520260	-0.00750622	0.00423043	0.0760072
AF	PTSD	IcSN4l	W2ZqsC	444925	rs10753933	-0.00754235	0.0042445	0.0755729
AF	PTSD	IcSN4l	W2ZqsC	444925	rs10760361	-0.00722075	0.00420123	0.0856651
AF	PTSD	IcSN4l	W2ZqsC	444925	rs10842383	-0.00784206	0.00423656	0.0641633
AF	PTSD	IcSN4l	W2ZqsC	444925	rs10873299	-0.0072188	0.00421067	0.0864537
AF	PTSD	IcSN4l	W2ZqsC	444925	rs11001667	-0.00803523	0.00416369	0.0536273
AF	PTSD	IcSN4l	W2ZqsC	444925	rs11075959	-0.00719583	0.00418593	0.0856052
AF	PTSD	IcSN4l	W2ZqsC	444925	rs11180703	-0.00784234	0.00420238	0.0620184
AF	PTSD	IcSN4l	W2ZqsC	444925	rs11264280	-0.00754166	0.00428507	0.0784101
AF	PTSD	IcSN4l	W2ZqsC	444925	rs11492754	-0.00706587	0.00419812	0.0923554
AF	PTSD	IcSN4l	W2ZqsC	444925	rs11598047	-0.00687254	0.0042543	0.106217
AF	PTSD	IcSN4l	W2ZqsC	444925	rs11768850	-0.00768269	0.00421638	0.068439
AF	PTSD	IcSN4l	W2ZqsC	444925	rs11773845	-0.00733663	0.00427955	0.0864656
AF	PTSD	IcSN4l	W2ZqsC	444925	rs117984853	-0.00771482	0.00423303	0.0683752
AF	PTSD	IcSN4l	W2ZqsC	444925	rs11835327	-0.00779472	0.00419917	0.0634177
AF	PTSD	IcSN4l	W2ZqsC	444925	rs12044963	-0.00744798	0.00422859	0.078181
AF	PTSD	IcSN4l	W2ZqsC	444925	rs12121494	-0.00756863	0.00423082	0.0736268
AF	PTSD	IcSN4l	W2ZqsC	444925	rs1218574	-0.00804181	0.00417067	0.0538323
AF	PTSD	IcSN4l	W2ZqsC	444925	rs12208899	-0.00786197	0.00418725	0.060436
AF	PTSD	IcSN4l	W2ZqsC	444925	rs12298484	-0.00689789	0.00412641	0.0945944
AF	PTSD	IcSN4l	W2ZqsC	444925	rs12591736	-0.00769723	0.00421708	0.0679628
AF	PTSD	IcSN4l	W2ZqsC	444925	rs12809354	-0.00722351	0.00422293	0.0871655
AF	PTSD	IcSN4l	W2ZqsC	444925	rs12810346	-0.00788438	0.00419531	0.0601993
AF	PTSD	IcSN4l	W2ZqsC	444925	rs12908004	-0.00753886	0.00423348	0.0749498
AF	PTSD	IcSN4l	W2ZqsC	444925	rs12908437	-0.00774335	0.00421432	0.0661526
AF	PTSD	IcSN4l	W2ZqsC	444925	rs1307274	-0.00772094	0.00420819	0.0665443
AF	PTSD	IcSN4l	W2ZqsC	444925	rs13191450	-0.00708681	0.00422061	0.0931333
AF	PTSD	IcSN4l	W2ZqsC	444925	rs1374471	-0.00729969	0.00421662	0.0834212
AF	PTSD	IcSN4l	W2ZqsC	444925	rs1443926	-0.00827067	0.0040805	0.0426748
AF	PTSD	IcSN4l	W2ZqsC	444925	rs146518726	-0.00741572	0.00422896	0.0795065
AF	PTSD	IcSN4l	W2ZqsC	444925	rs1470618	-0.00706436	0.00426134	0.0973621
AF	PTSD	IcSN4l	W2ZqsC	444925	rs17041835	-0.00744612	0.00422885	0.0782739
AF	PTSD	IcSN4l	W2ZqsC	444925	rs17079881	-0.00787971	0.00421526	0.0615767
AF	PTSD	IcSN4l	W2ZqsC	444925	rs174048	-0.00720495	0.0042105	0.0870466
AF	PTSD	IcSN4l	W2ZqsC	444925	rs17490701	-0.00757674	0.00422986	0.0732529
AF	PTSD	IcSN4l	W2ZqsC	444925	rs17746631	-0.0076961	0.00424209	0.0696433
AF	PTSD	IcSN4l	W2ZqsC	444925	rs1822273	-0.0072001	0.00421989	0.0879655
AF	PTSD	IcSN4l	W2ZqsC	444925	rs1963560	-0.00770721	0.00421479	0.0674579
AF	PTSD	IcSN4l	W2ZqsC	444925	rs2145274	-0.00768697	0.00422567	0.0688944
AF	PTSD	IcSN4l	W2ZqsC	444925	rs2145587	-0.00768681	0.0042373	0.0696649
AF	PTSD	IcSN4l	W2ZqsC	444925	rs2286466	-0.00740038	0.00422876	0.0801167
AF	PTSD	IcSN4l	W2ZqsC	444925	rs2306272	-0.00792544	0.00418778	0.0584221
AF	PTSD	IcSN4l	W2ZqsC	444925	rs242557	-0.00779227	0.00420568	0.0639119
AF	PTSD	IcSN4l	W2ZqsC	444925	rs2738413	-0.00662541	0.00418989	0.113813
AF	PTSD	IcSN4l	W2ZqsC	444925	rs2834618	-0.00778765	0.00423227	0.0657589
AF	PTSD	IcSN4l	W2ZqsC	444925	rs28631169	-0.00737558	0.00422948	0.0811852
AF	PTSD	IcSN4l	W2ZqsC	444925	rs295114	-0.00735258	0.00423715	0.0826936
AF	PTSD	IcSN4l	W2ZqsC	444925	rs3176326	-0.0070433	0.00418295	0.0922183
AF	PTSD	IcSN4l	W2ZqsC	444925	rs34750263	-0.00757666	0.00424869	0.0745389
AF	PTSD	IcSN4l	W2ZqsC	444925	rs34969716	-0.00751821	0.00424907	0.0768305
AF	PTSD	IcSN4l	W2ZqsC	444925	rs35006907	-0.00735912	0.00422141	0.0812838
AF	PTSD	IcSN4l	W2ZqsC	444925	rs35349325	-0.00781198	0.00421535	0.0638503
AF	PTSD	IcSN4l	W2ZqsC	444925	rs35504893	-0.00744039	0.00424234	0.0794576
AF	PTSD	IcSN4l	W2ZqsC	444925	rs361834	-0.00736992	0.00422402	0.0810264
AF	PTSD	IcSN4l	W2ZqsC	444925	rs369081	-0.00737946	0.00422094	0.0804122
AF	PTSD	IcSN4l	W2ZqsC	444925	rs3822259	-0.00760519	0.00422542	0.0718815
AF	PTSD	IcSN4l	W2ZqsC	444925	rs3960788	-0.00689979	0.00415574	0.0968536
AF	PTSD	IcSN4l	W2ZqsC	444925	rs4385527	-0.00694181	0.00423738	0.101373
AF	PTSD	IcSN4l	W2ZqsC	444925	rs4401702	-0.00766278	0.00421821	0.0692794
AF	PTSD	IcSN4l	W2ZqsC	444925	rs4743034	-0.00811986	0.00411458	0.048446
AF	PTSD	IcSN4l	W2ZqsC	444925	rs4855075	-0.00754524	0.0042265	0.0742254
AF	PTSD	IcSN4l	W2ZqsC	444925	rs4951261	-0.00697008	0.00414875	0.0929492
AF	PTSD	IcSN4l	W2ZqsC	444925	rs4977397	-0.00749905	0.00422734	0.0760727
AF	PTSD	IcSN4l	W2ZqsC	444925	rs4999127	-0.00775815	0.0042272	0.0664622
AF	PTSD	IcSN4l	W2ZqsC	444925	rs55734480	-0.00780005	0.00420594	0.0636631
AF	PTSD	IcSN4l	W2ZqsC	444925	rs55754224	-0.00757862	0.00422613	0.072929
AF	PTSD	IcSN4l	W2ZqsC	444925	rs55985730	-0.00786543	0.00419458	0.0607732
AF	PTSD	IcSN4l	W2ZqsC	444925	rs56181519	-0.00752468	0.00424094	0.0760141
AF	PTSD	IcSN4l	W2ZqsC	444925	rs608930	-0.00758382	0.00426217	0.0751851
AF	PTSD	IcSN4l	W2ZqsC	444925	rs62011291	-0.00739566	0.00422531	0.0800621
AF	PTSD	IcSN4l	W2ZqsC	444925	rs62337205	-0.00689619	0.0042508	0.104733
AF	PTSD	IcSN4l	W2ZqsC	444925	rs62483627	-0.00759345	0.00422509	0.0722992
AF	PTSD	IcSN4l	W2ZqsC	444925	rs62521286	-0.00776964	0.00422702	0.0660494
AF	PTSD	IcSN4l	W2ZqsC	444925	rs6462078	-0.00787088	0.00420199	0.0610504
AF	PTSD	IcSN4l	W2ZqsC	444925	rs6487400	-0.0077586	0.00420962	0.0653197
AF	PTSD	IcSN4l	W2ZqsC	444925	rs6546620	-0.00818082	0.00416078	0.0492782
AF	PTSD	IcSN4l	W2ZqsC	444925	rs6742276	-0.00724335	0.00421431	0.08566
AF	PTSD	IcSN4l	W2ZqsC	444925	rs6810325	-0.00800521	0.00421893	0.0577683
AF	PTSD	IcSN4l	W2ZqsC	444925	rs6838973	-0.00771789	0.00438164	0.0781677
AF	PTSD	IcSN4l	W2ZqsC	444925	rs6854883	-0.00645526	0.0044869	0.150239
AF	PTSD	IcSN4l	W2ZqsC	444925	rs6882776	-0.00717785	0.00421552	0.0886208
AF	PTSD	IcSN4l	W2ZqsC	444925	rs6907805	-0.00780041	0.00419941	0.0632402
AF	PTSD	IcSN4l	W2ZqsC	444925	rs6993266	-0.00729562	0.00421674	0.0836022
AF	PTSD	IcSN4l	W2ZqsC	444925	rs716845	-0.00722725	0.00421822	0.0866498
AF	PTSD	IcSN4l	W2ZqsC	444925	rs72666202	-0.0074323	0.00422634	0.0786509
AF	PTSD	IcSN4l	W2ZqsC	444925	rs7269123	-0.00779335	0.00420046	0.0635454
AF	PTSD	IcSN4l	W2ZqsC	444925	rs72926475	-0.00735823	0.00422468	0.0815565
AF	PTSD	IcSN4l	W2ZqsC	444925	rs73032363	-0.00733074	0.00421631	0.0820941
AF	PTSD	IcSN4l	W2ZqsC	444925	rs73241997	-0.0078328	0.00421055	0.0628462
AF	PTSD	IcSN4l	W2ZqsC	444925	rs73366713	-0.00758564	0.00424231	0.0737613
AF	PTSD	IcSN4l	W2ZqsC	444925	rs7373065	-0.00824901	0.00416237	0.0475009
AF	PTSD	IcSN4l	W2ZqsC	444925	rs74022964	-0.0069482	0.00422294	0.0998982
AF	PTSD	IcSN4l	W2ZqsC	444925	rs7460121	-0.00754725	0.00422715	0.0741928
AF	PTSD	IcSN4l	W2ZqsC	444925	rs74910854	-0.00791598	0.00418419	0.0585073
AF	PTSD	IcSN4l	W2ZqsC	444925	rs7508	-0.00743962	0.00423788	0.0791731
AF	PTSD	IcSN4l	W2ZqsC	444925	rs75577686	-0.00748357	0.00422862	0.0767703
AF	PTSD	IcSN4l	W2ZqsC	444925	rs76097649	-0.00748027	0.00424209	0.0778424
AF	PTSD	IcSN4l	W2ZqsC	444925	rs7632427	-0.00737578	0.00422182	0.0806264
AF	PTSD	IcSN4l	W2ZqsC	444925	rs77316573	-0.00760199	0.00422359	0.0718788
AF	PTSD	IcSN4l	W2ZqsC	444925	rs7789146	-0.00718524	0.00420239	0.0873031
AF	PTSD	IcSN4l	W2ZqsC	444925	rs78243103	-0.0076093	0.00422544	0.0717298
AF	PTSD	IcSN4l	W2ZqsC	444925	rs7846485	-0.00759263	0.00423337	0.07289
AF	PTSD	IcSN4l	W2ZqsC	444925	rs79187193	-0.00751202	0.00423142	0.0758493
AF	PTSD	IcSN4l	W2ZqsC	444925	rs7919685	-0.00718658	0.00421944	0.0885296
AF	PTSD	IcSN4l	W2ZqsC	444925	rs7978685	-0.0077627	0.0042155	0.0655537
AF	PTSD	IcSN4l	W2ZqsC	444925	rs8073937	-0.00695399	0.00416022	0.0946143
AF	PTSD	IcSN4l	W2ZqsC	444925	rs880315	-0.00768964	0.00421753	0.0682643
AF	PTSD	IcSN4l	W2ZqsC	444925	rs883079	-0.0074308	0.00427435	0.0821296
AF	PTSD	IcSN4l	W2ZqsC	444925	rs949078	-0.00738092	0.00422542	0.0806741
AF	PTSD	IcSN4l	W2ZqsC	444925	rs9580438	-0.00793361	0.00420059	0.0589336
AF	PTSD	IcSN4l	W2ZqsC	444925	All	-0.00750915	0.00420041	0.0738217
HF	PTSD	SKwT9H	3NP0j0	469191	rs11745324	-0.0377929	0.0135296	0.00521664
HF	PTSD	SKwT9H	3NP0j0	469191	rs17042102	-0.0295236	0.0145588	0.0425716
HF	PTSD	SKwT9H	3NP0j0	469191	rs17617337	-0.0395839	0.013553	0.00349274
HF	PTSD	SKwT9H	3NP0j0	469191	rs4135240	-0.036366	0.0135364	0.00721967
HF	PTSD	SKwT9H	3NP0j0	469191	rs4746140	-0.0322571	0.0136493	0.0181137
HF	PTSD	SKwT9H	3NP0j0	469191	rs55730499	-0.0324981	0.0137436	0.0180494
HF	PTSD	SKwT9H	3NP0j0	469191	rs56094641	-0.0391104	0.0135237	0.00382812
HF	PTSD	SKwT9H	3NP0j0	469191	rs600038	-0.0404444	0.013585	0.00290947
HF	PTSD	SKwT9H	3NP0j0	469191	rs660240	-0.0343263	0.0136873	0.0121453
HF	PTSD	SKwT9H	3NP0j0	469191	rs9295128	-0.0349276	0.013543	0.0099085
HF	PTSD	SKwT9H	3NP0j0	469191	All	-0.0357833	0.0129798	0.005836
HT	PTSD	4xZwDF	DmmdWk	469191	rs1002226	0.00888288	0.00689907	0.197903
HT	PTSD	4xZwDF	DmmdWk	469191	rs10054208	0.00838016	0.00691973	0.225875
HT	PTSD	4xZwDF	DmmdWk	469191	rs10059884	0.00856504	0.00697172	0.219244
HT	PTSD	4xZwDF	DmmdWk	469191	rs10061288	0.00861656	0.00692531	0.213421
HT	PTSD	4xZwDF	DmmdWk	469191	rs10084596	0.00818323	0.00692099	0.237055
HT	PTSD	4xZwDF	DmmdWk	469191	rs1009358	0.00793624	0.00690112	0.250146
HT	PTSD	4xZwDF	DmmdWk	469191	rs1014988	0.00840949	0.00691928	0.224225
HT	PTSD	4xZwDF	DmmdWk	469191	rs1040922	0.00845143	0.00691951	0.221938
HT	PTSD	4xZwDF	DmmdWk	469191	rs10477399	0.00786476	0.00690367	0.254614
HT	PTSD	4xZwDF	DmmdWk	469191	rs10500326	0.00795256	0.00691723	0.250278
HT	PTSD	4xZwDF	DmmdWk	469191	rs1051533	0.00891879	0.00689258	0.195676
HT	PTSD	4xZwDF	DmmdWk	469191	rs10740995	0.00885892	0.0069228	0.20066
HT	PTSD	4xZwDF	DmmdWk	469191	rs10786152	0.00873478	0.0069184	0.206753
HT	PTSD	4xZwDF	DmmdWk	469191	rs10789340	0.00802309	0.00690573	0.245316
HT	PTSD	4xZwDF	DmmdWk	469191	rs10792315	0.00877924	0.00691186	0.204024
HT	PTSD	4xZwDF	DmmdWk	469191	rs10822184	0.00801397	0.00690836	0.246033
HT	PTSD	4xZwDF	DmmdWk	469191	rs10841520	0.00816696	0.00691732	0.237741
HT	PTSD	4xZwDF	DmmdWk	469191	rs10849962	0.00886829	0.00692262	0.200173
HT	PTSD	4xZwDF	DmmdWk	469191	rs10883543	0.00917928	0.00685459	0.180524
HT	PTSD	4xZwDF	DmmdWk	469191	rs10922500	0.00761301	0.00687324	0.268022
HT	PTSD	4xZwDF	DmmdWk	469191	rs11008626	0.0083843	0.00692009	0.22567
HT	PTSD	4xZwDF	DmmdWk	469191	rs11022734	0.00895817	0.00689076	0.193592
HT	PTSD	4xZwDF	DmmdWk	469191	rs1106090	0.00864233	0.00691257	0.211214
HT	PTSD	4xZwDF	DmmdWk	469191	rs11077798	0.00862628	0.00691604	0.212293
HT	PTSD	4xZwDF	DmmdWk	469191	rs11121609	0.00818369	0.00693306	0.237846
HT	PTSD	4xZwDF	DmmdWk	469191	rs111242631	0.00823939	0.0069175	0.233617
HT	PTSD	4xZwDF	DmmdWk	469191	rs11129904	0.00878066	0.00689864	0.203085
HT	PTSD	4xZwDF	DmmdWk	469191	rs11130381	0.00889624	0.00690759	0.197783
HT	PTSD	4xZwDF	DmmdWk	469191	rs111663960	0.00831869	0.00694404	0.230933
HT	PTSD	4xZwDF	DmmdWk	469191	rs111928810	0.0086873	0.00690683	0.20847
HT	PTSD	4xZwDF	DmmdWk	469191	rs11196553	0.00818101	0.0069234	0.237346
HT	PTSD	4xZwDF	DmmdWk	469191	rs11212104	0.00939962	0.00686604	0.170999
HT	PTSD	4xZwDF	DmmdWk	469191	rs112563428	0.00774608	0.00687611	0.259945
HT	PTSD	4xZwDF	DmmdWk	469191	rs11264763	0.00900973	0.00687147	0.189797
HT	PTSD	4xZwDF	DmmdWk	469191	rs112684153	0.00827361	0.00691975	0.231832
HT	PTSD	4xZwDF	DmmdWk	469191	rs113086489	0.00840317	0.0069251	0.224963
HT	PTSD	4xZwDF	DmmdWk	469191	rs113163918	0.0080271	0.00690963	0.245346
HT	PTSD	4xZwDF	DmmdWk	469191	rs113230003	0.00744608	0.00682303	0.275134
HT	PTSD	4xZwDF	DmmdWk	469191	rs11676969	0.00838452	0.00692408	0.225926
HT	PTSD	4xZwDF	DmmdWk	469191	rs11692449	0.00828033	0.00692514	0.231817
HT	PTSD	4xZwDF	DmmdWk	469191	rs11709060	0.00846077	0.00691997	0.221458
HT	PTSD	4xZwDF	DmmdWk	469191	rs11715880	0.00820981	0.00691894	0.235397
HT	PTSD	4xZwDF	DmmdWk	469191	rs11723467	0.00815375	0.00692169	0.238796
HT	PTSD	4xZwDF	DmmdWk	469191	rs11838335	0.00701569	0.00683243	0.304504
HT	PTSD	4xZwDF	DmmdWk	469191	rs12142296	0.00878299	0.00689571	0.202774
HT	PTSD	4xZwDF	DmmdWk	469191	rs12324159	0.00813255	0.00692435	0.240201
HT	PTSD	4xZwDF	DmmdWk	469191	rs1243197	0.00825309	0.00691989	0.233002
HT	PTSD	4xZwDF	DmmdWk	469191	rs12440783	0.00838882	0.00692066	0.225458
HT	PTSD	4xZwDF	DmmdWk	469191	rs12567136	0.00893409	0.00695337	0.198842
HT	PTSD	4xZwDF	DmmdWk	469191	rs12587821	0.00873957	0.00690019	0.205309
HT	PTSD	4xZwDF	DmmdWk	469191	rs12714414	0.00752434	0.00685921	0.272654
HT	PTSD	4xZwDF	DmmdWk	469191	rs12731208	0.00834155	0.00692276	0.228225
HT	PTSD	4xZwDF	DmmdWk	469191	rs1274640	0.00809374	0.00691091	0.241537
HT	PTSD	4xZwDF	DmmdWk	469191	rs12799215	0.00865159	0.00691215	0.210697
HT	PTSD	4xZwDF	DmmdWk	469191	rs12920176	0.00795875	0.00690772	0.249258
HT	PTSD	4xZwDF	DmmdWk	469191	rs12958584	0.00788357	0.00689325	0.252763
HT	PTSD	4xZwDF	DmmdWk	469191	rs13107325	0.00991027	0.00677239	0.143376
HT	PTSD	4xZwDF	DmmdWk	469191	rs13125101	0.00871183	0.0070463	0.216322
HT	PTSD	4xZwDF	DmmdWk	469191	rs13179413	0.00859947	0.00691682	0.213769
HT	PTSD	4xZwDF	DmmdWk	469191	rs13265769	0.0075127	0.00684738	0.27257
HT	PTSD	4xZwDF	DmmdWk	469191	rs13293465	0.00741014	0.00681844	0.277134
HT	PTSD	4xZwDF	DmmdWk	469191	rs13358657	0.00830417	0.006923	0.230332
HT	PTSD	4xZwDF	DmmdWk	469191	rs13394970	0.00681098	0.00693135	0.325788
HT	PTSD	4xZwDF	DmmdWk	469191	rs1400003	0.0081283	0.00691119	0.239552
HT	PTSD	4xZwDF	DmmdWk	469191	rs1413969	0.0074941	0.00686363	0.274897
HT	PTSD	4xZwDF	DmmdWk	469191	rs142045354	0.00883374	0.00689792	0.20032
HT	PTSD	4xZwDF	DmmdWk	469191	rs1436138	0.00844444	0.00693147	0.223119
HT	PTSD	4xZwDF	DmmdWk	469191	rs146466236	0.00817006	0.00691677	0.237525
HT	PTSD	4xZwDF	DmmdWk	469191	rs150843673	0.00843952	0.00691768	0.222468
HT	PTSD	4xZwDF	DmmdWk	469191	rs1509966	0.00886937	0.00691427	0.199575
HT	PTSD	4xZwDF	DmmdWk	469191	rs1515110	0.0085825	0.00691216	0.214365
HT	PTSD	4xZwDF	DmmdWk	469191	rs1534338	0.00865557	0.00691129	0.21043
HT	PTSD	4xZwDF	DmmdWk	469191	rs1549306	0.00866448	0.00691151	0.209976
HT	PTSD	4xZwDF	DmmdWk	469191	rs1689040	0.00861851	0.00695467	0.215257
HT	PTSD	4xZwDF	DmmdWk	469191	rs169080	0.00844951	0.00692132	0.222163
HT	PTSD	4xZwDF	DmmdWk	469191	rs1741344	0.0082822	0.00691954	0.231334
HT	PTSD	4xZwDF	DmmdWk	469191	rs17419291	0.00786162	0.00690488	0.254886
HT	PTSD	4xZwDF	DmmdWk	469191	rs17477177	0.00856835	0.00693155	0.216407
HT	PTSD	4xZwDF	DmmdWk	469191	rs174877	0.00838653	0.00692187	0.225666
HT	PTSD	4xZwDF	DmmdWk	469191	rs1799998	0.00852803	0.00692268	0.217987
HT	PTSD	4xZwDF	DmmdWk	469191	rs1845034	0.00851927	0.00691973	0.218265
HT	PTSD	4xZwDF	DmmdWk	469191	rs1859551	0.00853919	0.00691835	0.217098
HT	PTSD	4xZwDF	DmmdWk	469191	rs188315257	0.00845817	0.0069205	0.221636
HT	PTSD	4xZwDF	DmmdWk	469191	rs1887320	0.00874763	0.00695099	0.208221
HT	PTSD	4xZwDF	DmmdWk	469191	rs189583044	0.00856418	0.0069116	0.215308
HT	PTSD	4xZwDF	DmmdWk	469191	rs192042440	0.00876735	0.00689987	0.203852
HT	PTSD	4xZwDF	DmmdWk	469191	rs1923031	0.00831609	0.00692976	0.230118
HT	PTSD	4xZwDF	DmmdWk	469191	rs1957563	0.00829062	0.00693446	0.231865
HT	PTSD	4xZwDF	DmmdWk	469191	rs2026427	0.00780055	0.0068885	0.257465
HT	PTSD	4xZwDF	DmmdWk	469191	rs2044065	0.00843701	0.00691957	0.222732
HT	PTSD	4xZwDF	DmmdWk	469191	rs2071277	0.00880967	0.00691979	0.202978
HT	PTSD	4xZwDF	DmmdWk	469191	rs2078339	0.00852423	0.00692491	0.218341
HT	PTSD	4xZwDF	DmmdWk	469191	rs2105092	0.00878572	0.00691773	0.204074
HT	PTSD	4xZwDF	DmmdWk	469191	rs2131570	0.00818133	0.00691833	0.236985
HT	PTSD	4xZwDF	DmmdWk	469191	rs2195097	0.00893663	0.00689918	0.19521
HT	PTSD	4xZwDF	DmmdWk	469191	rs2208589	0.00845085	0.00691951	0.221969
HT	PTSD	4xZwDF	DmmdWk	469191	rs2216707	0.00826509	0.00692251	0.2325
HT	PTSD	4xZwDF	DmmdWk	469191	rs2240042	0.00844745	0.00693509	0.223196
HT	PTSD	4xZwDF	DmmdWk	469191	rs2240736	0.00824577	0.00692208	0.233564
HT	PTSD	4xZwDF	DmmdWk	469191	rs2251828	0.00827076	0.00692124	0.232094
HT	PTSD	4xZwDF	DmmdWk	469191	rs2267812	0.00746492	0.00681196	0.273142
HT	PTSD	4xZwDF	DmmdWk	469191	rs2279500	0.00890047	0.00690654	0.197502
HT	PTSD	4xZwDF	DmmdWk	469191	rs2298359	0.00812811	0.00691709	0.239964
HT	PTSD	4xZwDF	DmmdWk	469191	rs2301597	0.00848198	0.00692511	0.220645
HT	PTSD	4xZwDF	DmmdWk	469191	rs2341599	0.00866675	0.00692181	0.210536
HT	PTSD	4xZwDF	DmmdWk	469191	rs2393455	0.00856197	0.00691526	0.215669
HT	PTSD	4xZwDF	DmmdWk	469191	rs2421648	0.00820498	0.00693232	0.236578
HT	PTSD	4xZwDF	DmmdWk	469191	rs2443708	0.00816828	0.00692331	0.238071
HT	PTSD	4xZwDF	DmmdWk	469191	rs2460448	0.00814256	0.00692797	0.239868
HT	PTSD	4xZwDF	DmmdWk	469191	rs2493296	0.00863653	0.00691158	0.211456
HT	PTSD	4xZwDF	DmmdWk	469191	rs2680663	0.0084166	0.00692745	0.22438
HT	PTSD	4xZwDF	DmmdWk	469191	rs27041	0.00847267	0.00692203	0.220946
HT	PTSD	4xZwDF	DmmdWk	469191	rs27216	0.0085484	0.00691458	0.216352
HT	PTSD	4xZwDF	DmmdWk	469191	rs2744126	0.00829132	0.00692467	0.231166
HT	PTSD	4xZwDF	DmmdWk	469191	rs27687	0.00830044	0.00692358	0.23058
HT	PTSD	4xZwDF	DmmdWk	469191	rs2820292	0.00766177	0.00686089	0.264109
HT	PTSD	4xZwDF	DmmdWk	469191	rs2823139	0.0082083	0.00692184	0.23568
HT	PTSD	4xZwDF	DmmdWk	469191	rs28401365	0.00851427	0.00691973	0.218535
HT	PTSD	4xZwDF	DmmdWk	469191	rs28412876	0.00653038	0.00679573	0.336575
HT	PTSD	4xZwDF	DmmdWk	469191	rs28485388	0.00856206	0.00691535	0.21567
HT	PTSD	4xZwDF	DmmdWk	469191	rs28625968	0.00807252	0.00691336	0.24294
HT	PTSD	4xZwDF	DmmdWk	469191	rs2906159	0.00846295	0.00692307	0.221546
HT	PTSD	4xZwDF	DmmdWk	469191	rs2934849	0.008509	0.00691953	0.218806
HT	PTSD	4xZwDF	DmmdWk	469191	rs2960578	0.00819929	0.00691902	0.236004
HT	PTSD	4xZwDF	DmmdWk	469191	rs2977324	0.00923294	0.00687574	0.179327
HT	PTSD	4xZwDF	DmmdWk	469191	rs300934	0.00765009	0.00688868	0.26677
HT	PTSD	4xZwDF	DmmdWk	469191	rs301799	0.00883427	0.00690132	0.200515
HT	PTSD	4xZwDF	DmmdWk	469191	rs318699	0.00810325	0.00691246	0.241089
HT	PTSD	4xZwDF	DmmdWk	469191	rs34130368	0.00834711	0.00692061	0.22777
HT	PTSD	4xZwDF	DmmdWk	469191	rs34156262	0.00853017	0.00691609	0.217434
HT	PTSD	4xZwDF	DmmdWk	469191	rs34369885	0.00800444	0.00690944	0.246669
HT	PTSD	4xZwDF	DmmdWk	469191	rs34560882	0.00830622	0.00691911	0.229955
HT	PTSD	4xZwDF	DmmdWk	469191	rs35429	0.0079368	0.00694928	0.253411
HT	PTSD	4xZwDF	DmmdWk	469191	rs35479618	0.00813013	0.00692185	0.240171
HT	PTSD	4xZwDF	DmmdWk	469191	rs35516283	0.00807913	0.00692217	0.243155
HT	PTSD	4xZwDF	DmmdWk	469191	rs35783704	0.00796403	0.00692738	0.25029
HT	PTSD	4xZwDF	DmmdWk	469191	rs36037977	0.00859058	0.00691423	0.214071
HT	PTSD	4xZwDF	DmmdWk	469191	rs36071027	0.00819433	0.00692597	0.236757
HT	PTSD	4xZwDF	DmmdWk	469191	rs3757394	0.0086852	0.00691422	0.209067
HT	PTSD	4xZwDF	DmmdWk	469191	rs3764769	0.0083379	0.00692587	0.228636
HT	PTSD	4xZwDF	DmmdWk	469191	rs3773220	0.00822042	0.00691793	0.234724
HT	PTSD	4xZwDF	DmmdWk	469191	rs3790604	0.00895243	0.00693939	0.19702
HT	PTSD	4xZwDF	DmmdWk	469191	rs3819536	0.00784882	0.00688836	0.254523
HT	PTSD	4xZwDF	DmmdWk	469191	rs3821843	0.00920523	0.00689747	0.182014
HT	PTSD	4xZwDF	DmmdWk	469191	rs3867466	0.00835208	0.00692452	0.227756
HT	PTSD	4xZwDF	DmmdWk	469191	rs3897821	0.0084709	0.00692278	0.221093
HT	PTSD	4xZwDF	DmmdWk	469191	rs3904613	0.008036	0.00691023	0.244864
HT	PTSD	4xZwDF	DmmdWk	469191	rs3918226	0.0087916	0.0069694	0.207144
HT	PTSD	4xZwDF	DmmdWk	469191	rs4277405	0.00783814	0.00693341	0.25827
HT	PTSD	4xZwDF	DmmdWk	469191	rs4384926	0.00853127	0.0069232	0.217847
HT	PTSD	4xZwDF	DmmdWk	469191	rs4392188	0.00758455	0.00684157	0.267603
HT	PTSD	4xZwDF	DmmdWk	469191	rs448385	0.00846814	0.00692866	0.221635
HT	PTSD	4xZwDF	DmmdWk	469191	rs45593734	0.00811384	0.00691429	0.2406
HT	PTSD	4xZwDF	DmmdWk	469191	rs4751828	0.00847636	0.00691863	0.220518
HT	PTSD	4xZwDF	DmmdWk	469191	rs4755742	0.00830422	0.00692361	0.23037
HT	PTSD	4xZwDF	DmmdWk	469191	rs4758317	0.00806856	0.00690855	0.242843
HT	PTSD	4xZwDF	DmmdWk	469191	rs4833588	0.00818361	0.0069225	0.237136
HT	PTSD	4xZwDF	DmmdWk	469191	rs532436	0.00825049	0.00692447	0.233458
HT	PTSD	4xZwDF	DmmdWk	469191	rs56329057	0.00874047	0.00692523	0.206905
HT	PTSD	4xZwDF	DmmdWk	469191	rs56388530	0.00947197	0.00687036	0.167996
HT	PTSD	4xZwDF	DmmdWk	469191	rs56743174	0.00835239	0.00692542	0.227799
HT	PTSD	4xZwDF	DmmdWk	469191	rs569550	0.00750852	0.00692868	0.278504
HT	PTSD	4xZwDF	DmmdWk	469191	rs57807319	0.00849983	0.00692249	0.2195
HT	PTSD	4xZwDF	DmmdWk	469191	rs59400568	0.00809674	0.00691687	0.241768
HT	PTSD	4xZwDF	DmmdWk	469191	rs59980837	0.00858398	0.00693375	0.215717
HT	PTSD	4xZwDF	DmmdWk	469191	rs601328	0.00888551	0.00692909	0.199721
HT	PTSD	4xZwDF	DmmdWk	469191	rs6031435	0.00857832	0.00692375	0.215356
HT	PTSD	4xZwDF	DmmdWk	469191	rs6039211	0.00868102	0.00694042	0.21101
HT	PTSD	4xZwDF	DmmdWk	469191	rs6085527	0.00849615	0.00691945	0.219497
HT	PTSD	4xZwDF	DmmdWk	469191	rs6090040	0.00935885	0.00679912	0.168673
HT	PTSD	4xZwDF	DmmdWk	469191	rs6108676	0.00895023	0.00687268	0.192817
HT	PTSD	4xZwDF	DmmdWk	469191	rs61493221	0.00853517	0.00692095	0.217488
HT	PTSD	4xZwDF	DmmdWk	469191	rs61772592	0.00895777	0.00688722	0.193383
HT	PTSD	4xZwDF	DmmdWk	469191	rs61910264	0.00813086	0.00691082	0.239379
HT	PTSD	4xZwDF	DmmdWk	469191	rs61932870	0.00810397	0.0069195	0.241527
HT	PTSD	4xZwDF	DmmdWk	469191	rs61940962	0.00801561	0.00690789	0.245904
HT	PTSD	4xZwDF	DmmdWk	469191	rs62039768	0.00833096	0.00692363	0.228874
HT	PTSD	4xZwDF	DmmdWk	469191	rs62052820	0.00777627	0.00687356	0.257916
HT	PTSD	4xZwDF	DmmdWk	469191	rs62187657	0.00794793	0.00690873	0.249972
HT	PTSD	4xZwDF	DmmdWk	469191	rs62398607	0.00856306	0.00691719	0.215739
HT	PTSD	4xZwDF	DmmdWk	469191	rs62398908	0.00816475	0.0069154	0.237737
HT	PTSD	4xZwDF	DmmdWk	469191	rs62426328	0.0091624	0.00694738	0.187227
HT	PTSD	4xZwDF	DmmdWk	469191	rs642803	0.00824034	0.00692979	0.234393
HT	PTSD	4xZwDF	DmmdWk	469191	rs6441207	0.00871687	0.00690711	0.206943
HT	PTSD	4xZwDF	DmmdWk	469191	rs6458334	0.00819078	0.00692233	0.236714
HT	PTSD	4xZwDF	DmmdWk	469191	rs6564889	0.00810847	0.00692649	0.241741
HT	PTSD	4xZwDF	DmmdWk	469191	rs6686889	0.00833436	0.00692275	0.228625
HT	PTSD	4xZwDF	DmmdWk	469191	rs6692465	0.00879267	0.00689842	0.202454
HT	PTSD	4xZwDF	DmmdWk	469191	rs67330701	0.00818816	0.00692183	0.23683
HT	PTSD	4xZwDF	DmmdWk	469191	rs6800730	0.00847678	0.0069277	0.221101
HT	PTSD	4xZwDF	DmmdWk	469191	rs68033110	0.00899419	0.00687045	0.190496
HT	PTSD	4xZwDF	DmmdWk	469191	rs68085857	0.00809391	0.0069128	0.241656
HT	PTSD	4xZwDF	DmmdWk	469191	rs6864831	0.00851504	0.00691941	0.218472
HT	PTSD	4xZwDF	DmmdWk	469191	rs6905288	0.00856667	0.00691338	0.215293
HT	PTSD	4xZwDF	DmmdWk	469191	rs6983948	0.0088006	0.00689858	0.202057
HT	PTSD	4xZwDF	DmmdWk	469191	rs7115175	0.00875857	0.00692651	0.206051
HT	PTSD	4xZwDF	DmmdWk	469191	rs7134677	0.00845692	0.00693591	0.222732
HT	PTSD	4xZwDF	DmmdWk	469191	rs71636784	0.0083388	0.00692303	0.228396
HT	PTSD	4xZwDF	DmmdWk	469191	rs72649639	0.00831871	0.00692002	0.229316
HT	PTSD	4xZwDF	DmmdWk	469191	rs72683923	0.00872227	0.00690761	0.206695
HT	PTSD	4xZwDF	DmmdWk	469191	rs72762705	0.00850622	0.00692363	0.21923
HT	PTSD	4xZwDF	DmmdWk	469191	rs72801474	0.00783452	0.00688573	0.255208
HT	PTSD	4xZwDF	DmmdWk	469191	rs72831343	0.00864564	0.00697238	0.214981
HT	PTSD	4xZwDF	DmmdWk	469191	rs72838866	0.00844343	0.00692414	0.222685
HT	PTSD	4xZwDF	DmmdWk	469191	rs72999517	0.00853779	0.00692233	0.217438
HT	PTSD	4xZwDF	DmmdWk	469191	rs73033340	0.0087331	0.00691663	0.206725
HT	PTSD	4xZwDF	DmmdWk	469191	rs7306947	0.00837426	0.00692195	0.226351
HT	PTSD	4xZwDF	DmmdWk	469191	rs73799834	0.00800558	0.00690545	0.246328
HT	PTSD	4xZwDF	DmmdWk	469191	rs740047	0.00791364	0.00690899	0.252039
HT	PTSD	4xZwDF	DmmdWk	469191	rs74050116	0.00845363	0.00691736	0.221674
HT	PTSD	4xZwDF	DmmdWk	469191	rs7412	0.00862816	0.00691485	0.212115
HT	PTSD	4xZwDF	DmmdWk	469191	rs7515635	0.00813072	0.00691976	0.239994
HT	PTSD	4xZwDF	DmmdWk	469191	rs7539013	0.00831596	0.00692776	0.229991
HT	PTSD	4xZwDF	DmmdWk	469191	rs75511781	0.00858278	0.00692052	0.214904
HT	PTSD	4xZwDF	DmmdWk	469191	rs755249	0.00800525	0.00690422	0.246264
HT	PTSD	4xZwDF	DmmdWk	469191	rs76038906	0.00815845	0.00692382	0.23867
HT	PTSD	4xZwDF	DmmdWk	469191	rs76452347	0.00858933	0.00693029	0.215201
HT	PTSD	4xZwDF	DmmdWk	469191	rs76833657	0.00750484	0.00688552	0.275738
HT	PTSD	4xZwDF	DmmdWk	469191	rs7697171	0.00758032	0.00688607	0.270975
HT	PTSD	4xZwDF	DmmdWk	469191	rs7701003	0.00767569	0.00693868	0.268632
HT	PTSD	4xZwDF	DmmdWk	469191	rs778124	0.00801754	0.00691036	0.245959
HT	PTSD	4xZwDF	DmmdWk	469191	rs77924615	0.00812233	0.00694206	0.241994
HT	PTSD	4xZwDF	DmmdWk	469191	rs7798740	0.00788945	0.00690726	0.253372
HT	PTSD	4xZwDF	DmmdWk	469191	rs7803355	0.00794194	0.00692188	0.25123
HT	PTSD	4xZwDF	DmmdWk	469191	rs7818891	0.00831182	0.00692034	0.229724
HT	PTSD	4xZwDF	DmmdWk	469191	rs7831859	0.00792842	0.00689948	0.250502
HT	PTSD	4xZwDF	DmmdWk	469191	rs7902062	0.00808922	0.00690987	0.241729
HT	PTSD	4xZwDF	DmmdWk	469191	rs79225830	0.008464	0.00691995	0.22128
HT	PTSD	4xZwDF	DmmdWk	469191	rs7963739	0.00864308	0.00691221	0.211151
HT	PTSD	4xZwDF	DmmdWk	469191	rs8014182	0.0081022	0.00691913	0.241605
HT	PTSD	4xZwDF	DmmdWk	469191	rs8054159	0.00829086	0.00692541	0.231243
HT	PTSD	4xZwDF	DmmdWk	469191	rs8093196	0.0087921	0.00691017	0.203252
HT	PTSD	4xZwDF	DmmdWk	469191	rs8101970	0.00796543	0.00690625	0.24876
HT	PTSD	4xZwDF	DmmdWk	469191	rs8106674	0.00828901	0.00691994	0.230978
HT	PTSD	4xZwDF	DmmdWk	469191	rs8138950	0.00819929	0.00691777	0.235918
HT	PTSD	4xZwDF	DmmdWk	469191	rs907612	0.00819324	0.00692077	0.236468
HT	PTSD	4xZwDF	DmmdWk	469191	rs9302885	0.00859582	0.00691736	0.213999
HT	PTSD	4xZwDF	DmmdWk	469191	rs9317097	0.00807349	0.0069102	0.242668
HT	PTSD	4xZwDF	DmmdWk	469191	rs9472135	0.00834302	0.00691957	0.227927
HT	PTSD	4xZwDF	DmmdWk	469191	rs954768	0.00855373	0.00691895	0.216356
HT	PTSD	4xZwDF	DmmdWk	469191	rs9751478	0.0088096	0.00689526	0.201379
HT	PTSD	4xZwDF	DmmdWk	469191	rs9790	0.00805548	0.006914	0.24398
HT	PTSD	4xZwDF	DmmdWk	469191	rs9872754	0.00876348	0.00690759	0.204557
HT	PTSD	4xZwDF	DmmdWk	469191	rs9935429	0.00860234	0.00691511	0.213502
HT	PTSD	4xZwDF	DmmdWk	469191	rs9958909	0.00848799	0.00691998	0.219977
HT	PTSD	4xZwDF	DmmdWk	469191	All	0.00835815	0.00689839	0.225662
CAD	PTSD	IrJheg	ITdrm6	441435	rs10108438	0.00335403	0.00516207	0.515856
CAD	PTSD	IrJheg	ITdrm6	441435	rs10228189	0.00228429	0.00496465	0.645437
CAD	PTSD	IrJheg	ITdrm6	441435	rs1034246	0.00296642	0.00514768	0.564437
CAD	PTSD	IrJheg	ITdrm6	441435	rs10455872	0.00492494	0.00529689	0.352486
CAD	PTSD	IrJheg	ITdrm6	441435	rs10477741	0.0033161	0.00516563	0.520903
CAD	PTSD	IrJheg	ITdrm6	441435	rs10486389	0.00329159	0.005165	0.523937
CAD	PTSD	IrJheg	ITdrm6	441435	rs10488763	0.00315823	0.00516068	0.540551
CAD	PTSD	IrJheg	ITdrm6	441435	rs10493891	0.00300362	0.00514904	0.559668
CAD	PTSD	IrJheg	ITdrm6	441435	rs1051338	0.00310323	0.00517645	0.548846
CAD	PTSD	IrJheg	ITdrm6	441435	rs10757270	0.00352077	0.0053165	0.507821
CAD	PTSD	IrJheg	ITdrm6	441435	rs10773049	0.00348955	0.00515459	0.49842
CAD	PTSD	IrJheg	ITdrm6	441435	rs10774625	0.00368507	0.00517027	0.476006
CAD	PTSD	IrJheg	ITdrm6	441435	rs10790800	0.00328668	0.00516406	0.524481
CAD	PTSD	IrJheg	ITdrm6	441435	rs10811183	0.00331523	0.0051631	0.520808
CAD	PTSD	IrJheg	ITdrm6	441435	rs10841443	0.00351871	0.00515984	0.495276
CAD	PTSD	IrJheg	ITdrm6	441435	rs10928241	0.00300899	0.00515965	0.559774
CAD	PTSD	IrJheg	ITdrm6	441435	rs10951983	0.00329221	0.00516486	0.523848
CAD	PTSD	IrJheg	ITdrm6	441435	rs10961206	0.00347783	0.00515702	0.500065
CAD	PTSD	IrJheg	ITdrm6	441435	rs11079536	0.00323932	0.00516624	0.530648
CAD	PTSD	IrJheg	ITdrm6	441435	rs11080107	0.00382954	0.0051224	0.454697
CAD	PTSD	IrJheg	ITdrm6	441435	rs11099493	0.00321286	0.00516452	0.533876
CAD	PTSD	IrJheg	ITdrm6	441435	rs11107903	0.00332995	0.00517118	0.519611
CAD	PTSD	IrJheg	ITdrm6	441435	rs11206803	0.00329463	0.00516757	0.523761
CAD	PTSD	IrJheg	ITdrm6	441435	rs112635299	0.00273363	0.00513249	0.594301
CAD	PTSD	IrJheg	ITdrm6	441435	rs112941127	0.00311552	0.00515798	0.545831
CAD	PTSD	IrJheg	ITdrm6	441435	rs112949822	0.00324568	0.00516466	0.529715
CAD	PTSD	IrJheg	ITdrm6	441435	rs113075218	0.00270677	0.00510091	0.595664
CAD	PTSD	IrJheg	ITdrm6	441435	rs1132274	0.00330442	0.00516255	0.522123
CAD	PTSD	IrJheg	ITdrm6	441435	rs113244441	0.00324709	0.00516379	0.529467
CAD	PTSD	IrJheg	ITdrm6	441435	rs114192718	0.00301389	0.00514698	0.558168
CAD	PTSD	IrJheg	ITdrm6	441435	rs11515	0.00350531	0.00515543	0.496552
CAD	PTSD	IrJheg	ITdrm6	441435	rs11556924	0.00309992	0.00517207	0.548934
CAD	PTSD	IrJheg	ITdrm6	441435	rs11581339	0.00300247	0.00514577	0.559568
CAD	PTSD	IrJheg	ITdrm6	441435	rs11591147	0.00379726	0.0051759	0.463166
CAD	PTSD	IrJheg	ITdrm6	441435	rs11601507	0.00327899	0.00516574	0.525586
CAD	PTSD	IrJheg	ITdrm6	441435	rs11617955	0.00318573	0.00517284	0.537988
CAD	PTSD	IrJheg	ITdrm6	441435	rs11619113	0.00298947	0.00516441	0.562683
CAD	PTSD	IrJheg	ITdrm6	441435	rs11648003	0.00324604	0.00516377	0.529598
CAD	PTSD	IrJheg	ITdrm6	441435	rs11655587	0.00325591	0.00516646	0.528563
CAD	PTSD	IrJheg	ITdrm6	441435	rs11663411	0.00290165	0.00513155	0.571766
CAD	PTSD	IrJheg	ITdrm6	441435	rs116843064	0.003368	0.00517523	0.51518
CAD	PTSD	IrJheg	ITdrm6	441435	rs11751347	0.00371868	0.00515193	0.470415
CAD	PTSD	IrJheg	ITdrm6	441435	rs11752218	0.00316184	0.00516677	0.540566
CAD	PTSD	IrJheg	ITdrm6	441435	rs1177562	0.0035049	0.00515735	0.496762
CAD	PTSD	IrJheg	ITdrm6	441435	rs117965696	0.00266689	0.0051376	0.603696
CAD	PTSD	IrJheg	ITdrm6	441435	rs118081167	0.00299265	0.00514729	0.560968
CAD	PTSD	IrJheg	ITdrm6	441435	rs11810571	0.00294033	0.0051444	0.56762
CAD	PTSD	IrJheg	ITdrm6	441435	rs12112877	0.00335926	0.00516432	0.515386
CAD	PTSD	IrJheg	ITdrm6	441435	rs12116494	0.00316371	0.0051606	0.539843
CAD	PTSD	IrJheg	ITdrm6	441435	rs12260962	0.00319052	0.00516381	0.536666
CAD	PTSD	IrJheg	ITdrm6	441435	rs12301673	0.00381913	0.00510746	0.454608
CAD	PTSD	IrJheg	ITdrm6	441435	rs1230666	0.00347594	0.00516307	0.500801
CAD	PTSD	IrJheg	ITdrm6	441435	rs12446515	0.00335438	0.00516591	0.516125
CAD	PTSD	IrJheg	ITdrm6	441435	rs12484557	0.00319785	0.00516344	0.535703
CAD	PTSD	IrJheg	ITdrm6	441435	rs12500824	0.00332914	0.00516368	0.519108
CAD	PTSD	IrJheg	ITdrm6	441435	rs1250247	0.00376249	0.00514825	0.464884
CAD	PTSD	IrJheg	ITdrm6	441435	rs12691049	0.00323729	0.00516423	0.530746
CAD	PTSD	IrJheg	ITdrm6	441435	rs12740374	0.00395935	0.00518967	0.445506
CAD	PTSD	IrJheg	ITdrm6	441435	rs12897	0.00307877	0.00515574	0.550405
CAD	PTSD	IrJheg	ITdrm6	441435	rs12904944	0.0035366	0.00514896	0.492173
CAD	PTSD	IrJheg	ITdrm6	441435	rs12916	0.00318064	0.00516182	0.537773
CAD	PTSD	IrJheg	ITdrm6	441435	rs13124853	0.00320824	0.00516303	0.534345
CAD	PTSD	IrJheg	ITdrm6	441435	rs13136593	0.00338746	0.00516084	0.511582
CAD	PTSD	IrJheg	ITdrm6	441435	rs13222797	0.00338075	0.00516302	0.512597
CAD	PTSD	IrJheg	ITdrm6	441435	rs13306736	0.00342604	0.00516148	0.506836
CAD	PTSD	IrJheg	ITdrm6	441435	rs1351525	0.00347555	0.00515484	0.500165
CAD	PTSD	IrJheg	ITdrm6	441435	rs139012	0.00322245	0.00516375	0.532593
CAD	PTSD	IrJheg	ITdrm6	441435	rs145836988	0.0029993	0.00514887	0.560218
CAD	PTSD	IrJheg	ITdrm6	441435	rs148812085	0.00488441	0.00512102	0.340187
CAD	PTSD	IrJheg	ITdrm6	441435	rs149487184	0.00321199	0.00516255	0.53383
CAD	PTSD	IrJheg	ITdrm6	441435	rs1591805	0.00303029	0.00515267	0.556465
CAD	PTSD	IrJheg	ITdrm6	441435	rs16986953	0.00348978	0.00516672	0.4994
CAD	PTSD	IrJheg	ITdrm6	441435	rs17083333	0.00334605	0.00516275	0.516912
CAD	PTSD	IrJheg	ITdrm6	441435	rs17086617	0.00306673	0.00516154	0.552412
CAD	PTSD	IrJheg	ITdrm6	441435	rs17263917	0.00311357	0.00516647	0.546742
CAD	PTSD	IrJheg	ITdrm6	441435	rs17566555	0.00380804	0.00512078	0.457091
CAD	PTSD	IrJheg	ITdrm6	441435	rs17581137	0.00310773	0.0051579	0.546829
CAD	PTSD	IrJheg	ITdrm6	441435	rs17608766	0.00321155	0.00516373	0.533979
CAD	PTSD	IrJheg	ITdrm6	441435	rs1807214	0.00357318	0.00515994	0.488632
CAD	PTSD	IrJheg	ITdrm6	441435	rs1835346	0.00326475	0.00516615	0.52742
CAD	PTSD	IrJheg	ITdrm6	441435	rs185244	0.00366023	0.00515915	0.478037
CAD	PTSD	IrJheg	ITdrm6	441435	rs186696265	0.00344462	0.00524667	0.51148
CAD	PTSD	IrJheg	ITdrm6	441435	rs1892971	0.00296937	0.00515027	0.564245
CAD	PTSD	IrJheg	ITdrm6	441435	rs1967604	0.00333222	0.00516964	0.519203
CAD	PTSD	IrJheg	ITdrm6	441435	rs2001846	0.00286076	0.00516051	0.579334
CAD	PTSD	IrJheg	ITdrm6	441435	rs2008614	0.0032836	0.00516453	0.524908
CAD	PTSD	IrJheg	ITdrm6	441435	rs2045292	0.00251857	0.00503252	0.616752
CAD	PTSD	IrJheg	ITdrm6	441435	rs2067831	0.0032761	0.00516819	0.526147
CAD	PTSD	IrJheg	ITdrm6	441435	rs2107595	0.00322694	0.00517489	0.532906
CAD	PTSD	IrJheg	ITdrm6	441435	rs2107732	0.00333135	0.00516318	0.518789
CAD	PTSD	IrJheg	ITdrm6	441435	rs2207132	0.00298178	0.00515456	0.562944
CAD	PTSD	IrJheg	ITdrm6	441435	rs2215614	0.00388179	0.00511041	0.447503
CAD	PTSD	IrJheg	ITdrm6	441435	rs2244608	0.00299848	0.00516665	0.561676
CAD	PTSD	IrJheg	ITdrm6	441435	rs2306363	0.00333713	0.00516405	0.518135
CAD	PTSD	IrJheg	ITdrm6	441435	rs2327426	0.00343807	0.00517749	0.506663
CAD	PTSD	IrJheg	ITdrm6	441435	rs2384549	0.00311445	0.00515848	0.546008
CAD	PTSD	IrJheg	ITdrm6	441435	rs2410859	0.00351235	0.00515234	0.495429
CAD	PTSD	IrJheg	ITdrm6	441435	rs243071	0.00294267	0.00514044	0.567014
CAD	PTSD	IrJheg	ITdrm6	441435	rs2479393	0.00356665	0.00514257	0.487962
CAD	PTSD	IrJheg	ITdrm6	441435	rs2493298	0.0034397	0.0051617	0.505162
CAD	PTSD	IrJheg	ITdrm6	441435	rs2571445	0.00328882	0.00516583	0.524354
CAD	PTSD	IrJheg	ITdrm6	441435	rs2672592	0.00333088	0.00516473	0.518973
CAD	PTSD	IrJheg	ITdrm6	441435	rs268	0.00306111	0.00516182	0.553162
CAD	PTSD	IrJheg	ITdrm6	441435	rs2681472	0.00286274	0.00515052	0.578336
CAD	PTSD	IrJheg	ITdrm6	441435	rs2683260	0.00346018	0.00515888	0.502397
CAD	PTSD	IrJheg	ITdrm6	441435	rs2738447	0.00318093	0.00516359	0.537874
CAD	PTSD	IrJheg	ITdrm6	441435	rs283485	0.00273297	0.00511434	0.593083
CAD	PTSD	IrJheg	ITdrm6	441435	rs2839812	0.00331316	0.00518131	0.522534
CAD	PTSD	IrJheg	ITdrm6	441435	rs2843152	0.00343551	0.00516189	0.505698
CAD	PTSD	IrJheg	ITdrm6	441435	rs28451064	0.00325038	0.00519587	0.531597
CAD	PTSD	IrJheg	ITdrm6	441435	rs2869876	0.00312938	0.00517187	0.545128
CAD	PTSD	IrJheg	ITdrm6	441435	rs2983896	0.00334358	0.00516375	0.517301
CAD	PTSD	IrJheg	ITdrm6	441435	rs299946	0.00338532	0.00516094	0.511855
CAD	PTSD	IrJheg	ITdrm6	441435	rs34759087	0.00260627	0.00510668	0.609796
CAD	PTSD	IrJheg	ITdrm6	441435	rs34917849	0.00342039	0.00515964	0.507386
CAD	PTSD	IrJheg	ITdrm6	441435	rs34991912	0.00316198	0.00516421	0.540347
CAD	PTSD	IrJheg	ITdrm6	441435	rs35611688	0.00320999	0.00516292	0.534113
CAD	PTSD	IrJheg	ITdrm6	441435	rs35742495	0.00327499	0.00516474	0.526012
CAD	PTSD	IrJheg	ITdrm6	441435	rs357494	0.00324184	0.00516848	0.530507
CAD	PTSD	IrJheg	ITdrm6	441435	rs360153	0.00344328	0.00516465	0.504962
CAD	PTSD	IrJheg	ITdrm6	441435	rs36033161	0.00308652	0.00517413	0.550822
CAD	PTSD	IrJheg	ITdrm6	441435	rs3776307	0.00330165	0.00516678	0.522814
CAD	PTSD	IrJheg	ITdrm6	441435	rs3796587	0.00351575	0.00517225	0.496674
CAD	PTSD	IrJheg	ITdrm6	441435	rs3918226	0.00345229	0.00517972	0.505091
CAD	PTSD	IrJheg	ITdrm6	441435	rs3936510	0.00325244	0.00516693	0.52904
CAD	PTSD	IrJheg	ITdrm6	441435	rs4074793	0.00327363	0.00516437	0.526155
CAD	PTSD	IrJheg	ITdrm6	441435	rs41267809	0.0035017	0.0051573	0.497151
CAD	PTSD	IrJheg	ITdrm6	441435	rs41269133	0.00312658	0.00516399	0.544875
CAD	PTSD	IrJheg	ITdrm6	441435	rs4245791	0.00322032	0.0051719	0.533509
CAD	PTSD	IrJheg	ITdrm6	441435	rs4266144	0.00342729	0.00515956	0.506523
CAD	PTSD	IrJheg	ITdrm6	441435	rs4537761	0.00337915	0.00516243	0.512747
CAD	PTSD	IrJheg	ITdrm6	441435	rs4646249	0.00345255	0.00516015	0.503444
CAD	PTSD	IrJheg	ITdrm6	441435	rs4662330	0.00330843	0.00516633	0.521923
CAD	PTSD	IrJheg	ITdrm6	441435	rs472495	0.00353975	0.00515909	0.492638
CAD	PTSD	IrJheg	ITdrm6	441435	rs476828	0.0036265	0.00513735	0.480245
CAD	PTSD	IrJheg	ITdrm6	441435	rs4773141	0.0028584	0.00515524	0.579261
CAD	PTSD	IrJheg	ITdrm6	441435	rs4803455	0.00330875	0.00516952	0.522141
CAD	PTSD	IrJheg	ITdrm6	441435	rs4907571	0.00332919	0.00516513	0.519219
CAD	PTSD	IrJheg	ITdrm6	441435	rs4938809	0.00307082	0.00515356	0.551266
CAD	PTSD	IrJheg	ITdrm6	441435	rs494207	0.00367523	0.00516362	0.476617
CAD	PTSD	IrJheg	ITdrm6	441435	rs515135	0.00369605	0.00515843	0.473679
CAD	PTSD	IrJheg	ITdrm6	441435	rs55753709	0.00297467	0.00515496	0.563906
CAD	PTSD	IrJheg	ITdrm6	441435	rs55997232	0.0041904	0.00516634	0.41731
CAD	PTSD	IrJheg	ITdrm6	441435	rs56062135	0.00328077	0.00517499	0.526103
CAD	PTSD	IrJheg	ITdrm6	441435	rs56170783	0.00325929	0.00518754	0.529812
CAD	PTSD	IrJheg	ITdrm6	441435	rs56254331	0.00379529	0.00515117	0.461255
CAD	PTSD	IrJheg	ITdrm6	441435	rs56408342	0.00340828	0.00516557	0.509378
CAD	PTSD	IrJheg	ITdrm6	441435	rs582384	0.00348146	0.00515459	0.499415
CAD	PTSD	IrJheg	ITdrm6	441435	rs58328848	0.00313905	0.00515921	0.542899
CAD	PTSD	IrJheg	ITdrm6	441435	rs58429763	0.00312135	0.00515775	0.545061
CAD	PTSD	IrJheg	ITdrm6	441435	rs584961	0.00328366	0.00516772	0.525156
CAD	PTSD	IrJheg	ITdrm6	441435	rs588136	0.00307676	0.00515762	0.55081
CAD	PTSD	IrJheg	ITdrm6	441435	rs6006426	0.00333453	0.00516541	0.51857
CAD	PTSD	IrJheg	ITdrm6	441435	rs60154123	0.00321667	0.00516263	0.53324
CAD	PTSD	IrJheg	ITdrm6	441435	rs6026739	0.00308893	0.0051599	0.549411
CAD	PTSD	IrJheg	ITdrm6	441435	rs6088595	0.00324142	0.00516529	0.530306
CAD	PTSD	IrJheg	ITdrm6	441435	rs6102343	0.00291016	0.00513544	0.57093
CAD	PTSD	IrJheg	ITdrm6	441435	rs61776719	0.00376211	0.00513343	0.463641
CAD	PTSD	IrJheg	ITdrm6	441435	rs61797068	0.0033471	0.00516251	0.51676
CAD	PTSD	IrJheg	ITdrm6	441435	rs61806987	0.00241745	0.00505952	0.632792
CAD	PTSD	IrJheg	ITdrm6	441435	rs61871680	0.00339842	0.00516194	0.510306
CAD	PTSD	IrJheg	ITdrm6	441435	rs62076439	0.0022718	0.0050647	0.653752
CAD	PTSD	IrJheg	ITdrm6	441435	rs62233066	0.0033995	0.00515883	0.509917
CAD	PTSD	IrJheg	ITdrm6	441435	rs62362364	0.00313916	0.00516159	0.543071
CAD	PTSD	IrJheg	ITdrm6	441435	rs62434129	0.00306655	0.00515261	0.551747
CAD	PTSD	IrJheg	ITdrm6	441435	rs62559378	0.00331096	0.00516752	0.521702
CAD	PTSD	IrJheg	ITdrm6	441435	rs633185	0.00307452	0.00516146	0.551396
CAD	PTSD	IrJheg	ITdrm6	441435	rs651007	0.00322138	0.00517154	0.533347
CAD	PTSD	IrJheg	ITdrm6	441435	rs6512220	0.00312393	0.0051655	0.545333
CAD	PTSD	IrJheg	ITdrm6	441435	rs6686750	0.00349566	0.00516386	0.498439
CAD	PTSD	IrJheg	ITdrm6	441435	rs6755392	0.00320019	0.00516257	0.535334
CAD	PTSD	IrJheg	ITdrm6	441435	rs67807996	0.00327096	0.00516797	0.52678
CAD	PTSD	IrJheg	ITdrm6	441435	rs6841581	0.00377941	0.00516444	0.464282
CAD	PTSD	IrJheg	ITdrm6	441435	rs6905288	0.00346629	0.00516304	0.501987
CAD	PTSD	IrJheg	ITdrm6	441435	rs6909752	0.00325033	0.00516585	0.529221
CAD	PTSD	IrJheg	ITdrm6	441435	rs6919211	0.00322547	0.00516286	0.532138
CAD	PTSD	IrJheg	ITdrm6	441435	rs7018475	0.00337888	0.00516308	0.512834
CAD	PTSD	IrJheg	ITdrm6	441435	rs7118294	0.00327877	0.00516597	0.525632
CAD	PTSD	IrJheg	ITdrm6	441435	rs71313931	0.00335119	0.00516373	0.516348
CAD	PTSD	IrJheg	ITdrm6	441435	rs71646019	0.00331216	0.00516448	0.521305
CAD	PTSD	IrJheg	ITdrm6	441435	rs7173743	0.00312254	0.00518934	0.54736
CAD	PTSD	IrJheg	ITdrm6	441435	rs7183988	0.00523119	0.00500595	0.296026
CAD	PTSD	IrJheg	ITdrm6	441435	rs7189462	0.00349827	0.00515381	0.497281
CAD	PTSD	IrJheg	ITdrm6	441435	rs7246865	0.00334154	0.0051632	0.517513
CAD	PTSD	IrJheg	ITdrm6	441435	rs72836800	0.00367743	0.00514435	0.474702
CAD	PTSD	IrJheg	ITdrm6	441435	rs7333991	0.00322087	0.00516921	0.533227
CAD	PTSD	IrJheg	ITdrm6	441435	rs733701	0.00326515	0.00516763	0.527486
CAD	PTSD	IrJheg	ITdrm6	441435	rs73596816	0.00303554	0.00515946	0.556301
CAD	PTSD	IrJheg	ITdrm6	441435	rs7412	0.00378939	0.00520029	0.466193
CAD	PTSD	IrJheg	ITdrm6	441435	rs7440763	0.00361667	0.00515536	0.482969
CAD	PTSD	IrJheg	ITdrm6	441435	rs7485656	0.00324118	0.00517283	0.530936
CAD	PTSD	IrJheg	ITdrm6	441435	rs7500448	0.00345529	0.00516772	0.503732
CAD	PTSD	IrJheg	ITdrm6	441435	rs75160195	0.00307193	0.00516513	0.552014
CAD	PTSD	IrJheg	ITdrm6	441435	rs769449	0.00326223	0.0051845	0.5292
CAD	PTSD	IrJheg	ITdrm6	441435	rs7703260	0.00334233	0.00516269	0.517372
CAD	PTSD	IrJheg	ITdrm6	441435	rs77347777	0.00324369	0.00516479	0.529979
CAD	PTSD	IrJheg	ITdrm6	441435	rs77787671	0.00251876	0.00510377	0.621652
CAD	PTSD	IrJheg	ITdrm6	441435	rs781663	0.00345575	0.00516225	0.503223
CAD	PTSD	IrJheg	ITdrm6	441435	rs78381016	0.00323168	0.00516473	0.531498
CAD	PTSD	IrJheg	ITdrm6	441435	rs78629618	0.0029239	0.00513588	0.569147
CAD	PTSD	IrJheg	ITdrm6	441435	rs7912215	0.0037099	0.00512266	0.468935
CAD	PTSD	IrJheg	ITdrm6	441435	rs79598313	0.0031045	0.00515952	0.547372
CAD	PTSD	IrJheg	ITdrm6	441435	rs79780963	0.00255714	0.0051677	0.620719
CAD	PTSD	IrJheg	ITdrm6	441435	rs7991314	0.00328911	0.00516364	0.524141
CAD	PTSD	IrJheg	ITdrm6	441435	rs8046696	0.00355841	0.00516712	0.491034
CAD	PTSD	IrJheg	ITdrm6	441435	rs8066695	0.00339696	0.00516047	0.510368
CAD	PTSD	IrJheg	ITdrm6	441435	rs8068844	0.00313076	0.00515985	0.544014
CAD	PTSD	IrJheg	ITdrm6	441435	rs8108474	0.00296632	0.00515128	0.564723
CAD	PTSD	IrJheg	ITdrm6	441435	rs8124182	0.00286979	0.00514163	0.576744
CAD	PTSD	IrJheg	ITdrm6	441435	rs867186	0.00334366	0.00516379	0.517295
CAD	PTSD	IrJheg	ITdrm6	441435	rs869396	0.0032257	0.00516533	0.532305
CAD	PTSD	IrJheg	ITdrm6	441435	rs885150	0.00335564	0.00516454	0.515857
CAD	PTSD	IrJheg	ITdrm6	441435	rs894211	0.00330713	0.00516972	0.52236
CAD	PTSD	IrJheg	ITdrm6	441435	rs9266631	0.00285995	0.00514066	0.577979
CAD	PTSD	IrJheg	ITdrm6	441435	rs9337951	0.00312043	0.00517372	0.546422
CAD	PTSD	IrJheg	ITdrm6	441435	rs9349379	0.0028435	0.005243	0.587583
CAD	PTSD	IrJheg	ITdrm6	441435	rs9361867	0.00327919	0.00516665	0.525635
CAD	PTSD	IrJheg	ITdrm6	441435	rs9469899	0.00297443	0.00515134	0.563663
CAD	PTSD	IrJheg	ITdrm6	441435	rs9515203	0.00249218	0.00514296	0.627973
CAD	PTSD	IrJheg	ITdrm6	441435	rs952227	0.00353543	0.00515837	0.493106
CAD	PTSD	IrJheg	ITdrm6	441435	rs964184	0.00341411	0.00516784	0.50884
CAD	PTSD	IrJheg	ITdrm6	441435	rs9647335	0.00260789	0.00511515	0.610166
CAD	PTSD	IrJheg	ITdrm6	441435	rs9905761	0.00332671	0.00516624	0.519619
CAD	PTSD	IrJheg	ITdrm6	441435	rs9951447	0.00319231	0.00516385	0.536442
CAD	PTSD	IrJheg	ITdrm6	441435	All	0.00327942	0.00514702	0.524028

### Sheet: isq
isq_weighted	isq_unweighted	outcome	exposure
0.934563	0.943249	PTSD	AF
0.0954332	0.825616	PTSD	HF
0.793181	0.85357	PTSD	HT
0.908973	0.935263	PTSD	CAD

### Sheet: mr_presso_main_MR_results
Exposure	MR Analysis	Causal Estimate	Sd	T-stat	P-value	outcome	exposure
beta.exposure	Raw	-0.00750915	0.00420041	-1.78772	0.0765504	PTSD	AF
beta.exposure	Outlier-corrected	-0.00827067	0.0040805	-2.02688	0.0450934	PTSD	AF
beta.exposure	Raw	-0.0357833	0.00972556	-3.67931	0.00508091	PTSD	HF
beta.exposure	Outlier-corrected					PTSD	HF
beta.exposure	Raw	0.00835815	0.00689839	1.21161	0.226835	PTSD	HT
beta.exposure	Outlier-corrected	0.00410874	0.00612303	0.671031	0.502857	PTSD	HT
beta.exposure	Raw	0.00327942	0.00514702	0.637149	0.524681	PTSD	CAD
beta.exposure	Outlier-corrected	0.00317523	0.00443979	0.715175	0.47527	PTSD	CAD

### Sheet: mr_presso_results
RSSobs	Pvalue	outcome	exposure
214.422	<1e-04	PTSD	AF
6.35151	0.8327	PTSD	HF
526.967	<1e-04	PTSD	HT
534.007	<1e-04	PTSD	CAD
