## Supplementary material for "A genetic exploration of the relationship between Posttraumatic Stress Disorder and cardiovascular diseases": Table S6

### Sheet: AF
id.exposure	id.outcome	outcome	exposure	method	nsnp	pval	OR	CI_lower	CI_upper
IcSN4l	W2ZqsC	outcome	exposure	MR Egger	112	0.193848	0.9882	0.970768	1.00594
IcSN4l	W2ZqsC	outcome	exposure	Weighted median	112	0.0547612	0.989798	0.979495	1.00021
IcSN4l	W2ZqsC	outcome	exposure	Inverse variance weighted	112	0.0738217	0.992519	0.984381	1.00072
IcSN4l	W2ZqsC	outcome	exposure	Simple mode	112	0.376368	0.991182	0.971996	1.01075
IcSN4l	W2ZqsC	outcome	exposure	Weighted mode	112	0.0413982	0.988539	0.977775	0.999422

### Sheet: HF
id.exposure	id.outcome	outcome	exposure	method	nsnp	pval	OR	CI_lower	CI_upper
SKwT9H	3NP0j0	outcome	exposure	MR Egger	10	0.0437057	0.914102	0.849252	0.983904
SKwT9H	3NP0j0	outcome	exposure	Weighted median	10	0.0070835	0.9542	0.922189	0.987322
SKwT9H	3NP0j0	outcome	exposure	Inverse variance weighted	10	0.005836	0.964849	0.940613	0.98971
SKwT9H	3NP0j0	outcome	exposure	Simple mode	10	0.0991587	0.947825	0.895194	1.00355
SKwT9H	3NP0j0	outcome	exposure	Weighted mode	10	0.0502069	0.945388	0.900439	0.992581

### Sheet: HT
id.exposure	id.outcome	outcome	exposure	method	nsnp	pval	OR	CI_lower	CI_upper
4xZwDF	DmmdWk	outcome	exposure	MR Egger	245	0.708022	0.992591	0.954746	1.03194
4xZwDF	DmmdWk	outcome	exposure	Weighted median	245	0.67415	0.99648	0.980236	1.01299
4xZwDF	DmmdWk	outcome	exposure	Inverse variance weighted	245	0.225662	1.00839	0.994851	1.02212
4xZwDF	DmmdWk	outcome	exposure	Simple mode	245	0.351635	0.979358	0.93738	1.02322
4xZwDF	DmmdWk	outcome	exposure	Weighted mode	245	0.374387	0.987034	0.959066	1.01582

### Sheet: CAD
id.exposure	id.outcome	outcome	exposure	method	nsnp	pval	OR	CI_lower	CI_upper
IrJheg	ITdrm6	outcome	exposure	MR Egger	224	0.263403	0.988064	0.96754	1.00902
IrJheg	ITdrm6	outcome	exposure	Weighted median	224	0.903818	0.999242	0.987028	1.01161
IrJheg	ITdrm6	outcome	exposure	Inverse variance weighted	224	0.524028	1.00328	0.993214	1.01346
IrJheg	ITdrm6	outcome	exposure	Simple mode	224	0.885986	1.00201	0.974937	1.02983
IrJheg	ITdrm6	outcome	exposure	Weighted mode	224	0.88098	0.998809	0.983367	1.01449
